# Germline predisposition to pediatric Ewing sarcoma is uniquely characterized by inherited pathogenic variants in DNA damage repair genes

**DOI:** 10.1101/2022.01.07.22268685

**Authors:** Riaz Gillani, Sabrina Y. Camp, Seunghun Han, Jill K. Jones, Schuyler O’Brien, Erin L. Young, Lucy Hayes, Gareth Mitchell, Trent Fowler, Alexander Gusev, Junne Kamihara, Katherine A. Janeway, Joshua D. Schiffman, Brian D. Crompton, Saud H. AlDubayan, Eliezer M. Van Allen

**Affiliations:** Department of Pediatric Oncology, Dana-Farber Cancer Institute, Boston, MA 02215, USA; Broad Institute of Harvard and MIT, Cambridge, MA 02142, USA; Department of Pediatrics, Harvard Medical School, Boston, MA 02215, USA; Boston Children’s Hospital, Boston, MA 02115, USA; Department of Medical Oncology, Dana-Farber Cancer Institute, Boston, MA 02115, USA; Harvard Medical School, Boston, MA 02115, USA; Huntsman Cancer Institute, 2000 Circle of Hope Dr, Room 4246, Salt Lake City, UT 84112; Department of Epidemiology, Harvard T.H. Chan School of Public Health, Boston, Massachusetts, USA; Division of Genetics, Brigham and Women’s Hospital, Boston, MA 02115; College of Medicine, King Saudi bin Abdulaziz University for Health Sciences, Riyadh, Saudi Arabia; Center for Cancer Genomics, Dana-Farber Cancer Institute, Boston, MA 02115, USA

## Abstract

More knowledge is needed around the role and importance of specific genes in germline predisposition to Ewing sarcoma to inform biological investigation and clinical practice. In this study, we evaluated the enrichment of pathogenic germline variants in Ewing sarcoma relative to other pediatric sarcoma subtypes, as well as patterns of inheritance of these variants. We carried out an ancestry-matched case-control analysis to screen for enrichment of pathogenic germline variants in 141 established cancer predisposition genes in 1138 individuals with pediatric sarcoma diagnoses (222 Ewing sarcoma cases) relative to identically processed cancer-free controls. Findings in Ewing sarcoma were validated with an additional cohort of 425 individuals, and 301 Ewing sarcoma parent-proband trios were analyzed for inheritance patterns of identified pathogenic variants. A distinct pattern of pathogenic germline variants was seen in Ewing sarcoma relative to other sarcoma subtypes. *FANCC* was the only gene with an enrichment signal for heterozygous pathogenic variants in the discovery Ewing sarcoma cohort (OR 14.4, 95% CI 3.5 – 51.2, p = 0.002, FDR = 0.28). This enrichment in *FANCC* heterozygous pathogenic variants was seen again in the Ewing sarcoma validation cohort (OR 5.1, 95% CI 1.2 – 18.5, p = 0.03, single hypothesis), representing a broader importance of genes involved in DNA damage repair, which were also nominally enriched in Ewing sarcoma cases. Pathogenic variants in DNA damage repair genes were acquired through autosomal inheritance. Our study provides new insight into germline risk factors contributing to Ewing sarcoma pathogenesis.
