## Supplementary material for "Germline predisposition to pediatric Ewing sarcoma is uniquely characterized by inherited pathogenic variants in DNA damage repair genes": Table S2

### Sheet: Table S2
coded_sample_identifier	count_of_samples_in_family	experimental_strategy	coded_family_identifier	proband	inferred_ancestry	part_of_case_control_validation_cohort
S2119	3	WGS	FS368	Yes	AFR	TRUE
S2024	2	WGS	FS2	Yes	AFR	TRUE
S1400	1	WGS	FS240	Yes	AFR	TRUE
S1163	1	WGS	FS36	Yes	AFR	TRUE
S1546	1	WGS	FS74	Yes	AFR	TRUE
S580	3	WGS	FS153	Yes	AMR	TRUE
S1676	3	WGS	FS398	Yes	AMR	TRUE
S1643	3	WGS	FS405	Yes	AMR	TRUE
S859	3	WGS	FS429	Yes	AMR	TRUE
S2050	3	WGS	FS295	Yes	AMR	TRUE
S1301	3	WGS	FS408	Yes	AMR	TRUE
S1766	3	WGS	FS136	Yes	AMR	TRUE
S267	3	WGS	FS51	Yes	AMR	TRUE
S2027	3	WGS	FS354	Yes	AMR	TRUE
S1989	3	WGS	FS287	Yes	AMR	TRUE
S1835	3	WGS	FS357	Yes	AMR	TRUE
S392	3	WGS	FS29	Yes	AMR	TRUE
S822	3	WGS	FS169	Yes	AMR	TRUE
S2180	3	WGS	FS342	Yes	AMR	TRUE
S612	3	WGS	FS422	Yes	AMR	TRUE
S1209	3	WGS	FS59	Yes	AMR	TRUE
S1306	3	WGS	FS114	Yes	AMR	TRUE
S2143	2	WGS	FS33	Yes	AMR	TRUE
S784	1	WGS	FS70	Yes	AMR	TRUE
S1444	1	WGS	FS88	Yes	AMR	TRUE
S1087	1	WGS	FS162	Yes	AMR	TRUE
S668	1	WGS	FS401	Yes	AMR	TRUE
S1347	1	WGS	FS224	Yes	AMR	TRUE
S1293	1	WGS	FS133	Yes	AMR	TRUE
S1353	1	WGS	FS152	Yes	AMR	TRUE
S2118	1	WGS	FS203	Yes	AMR	TRUE
S159	1	WGS	FS385	Yes	AMR	TRUE
S1894	1	WGS	FS93	Yes	AMR	TRUE
S808	1	WGS	FS115	Yes	AMR	TRUE
S1179	1	WGS	FS420	Yes	AMR	TRUE
S285	1	WGS	FS332	Yes	AMR	TRUE
S602	1	WGS	FS112	Yes	AMR	TRUE
S78	3	WGS	FS1	Yes	EAS	TRUE
S817	1	WGS	FS26	Yes	EAS	TRUE
S2071	1	WGS	FS128	Yes	EAS	TRUE
S1251	1	WGS	FS109	Yes	EAS	TRUE
S625	3	WGS	FS159	Yes	EUR	TRUE
S1844	3	WGS	FS376	Yes	EUR	TRUE
S1587	3	WGS	FS286	Yes	EUR	TRUE
S1027	3	WGS	FS212	Yes	EUR	TRUE
S573	3	WGS	FS389	Yes	EUR	TRUE
S1276	3	WGS	FS337	Yes	EUR	TRUE
S65	3	WGS	FS258	Yes	EUR	TRUE
S462	3	WGS	FS197	Yes	EUR	TRUE
S586	3	WGS	FS362	Yes	EUR	TRUE
S986	3	WGS	FS351	Yes	EUR	TRUE
S1877	3	WGS	FS24	Yes	EUR	TRUE
S472	3	WGS	FS217	Yes	EUR	TRUE
S1395	3	WGS	FS126	Yes	EUR	TRUE
S649	3	WGS	FS140	Yes	EUR	TRUE
S547	3	WGS	FS32	Yes	EUR	TRUE
S1035	3	WGS	FS160	Yes	EUR	TRUE
S378	3	WGS	FS311	Yes	EUR	TRUE
S2179	3	WGS	FS81	Yes	EUR	TRUE
S1884	3	WGS	FS14	Yes	EUR	TRUE
S1705	3	WGS	FS23	Yes	EUR	TRUE
S1008	3	WGS	FS410	Yes	EUR	TRUE
S2010	3	WGS	FS143	Yes	EUR	TRUE
S1312	3	WGS	FS76	Yes	EUR	TRUE
S1627	3	WGS	FS85	Yes	EUR	TRUE
S2056	3	WGS	FS176	Yes	EUR	TRUE
S1566	3	WGS	FS436	Yes	EUR	TRUE
S1623	3	WGS	FS178	Yes	EUR	TRUE
S1485	3	WGS	FS386	Yes	EUR	TRUE
S2061	3	WGS	FS259	Yes	EUR	TRUE
S2038	3	WGS	FS125	Yes	EUR	TRUE
S55	3	WGS	FS356	Yes	EUR	TRUE
S2214	3	WGS	FS119	Yes	EUR	TRUE
S1195	3	WGS	FS15	Yes	EUR	TRUE
S1538	3	WGS	FS30	Yes	EUR	TRUE
S538	3	WGS	FS331	Yes	EUR	TRUE
S875	3	WGS	FS96	Yes	EUR	TRUE
S714	3	WGS	FS430	Yes	EUR	TRUE
S712	3	WGS	FS288	Yes	EUR	TRUE
S1054	3	WGS	FS300	Yes	EUR	TRUE
S1340	3	WGS	FS222	Yes	EUR	TRUE
S1509	3	WGS	FS165	Yes	EUR	TRUE
S1891	3	WGS	FS414	Yes	EUR	TRUE
S670	3	WGS	FS5	Yes	EUR	TRUE
S1324	3	WGS	FS161	Yes	EUR	TRUE
S1872	3	WGS	FS335	Yes	EUR	TRUE
S173	3	WGS	FS130	Yes	EUR	TRUE
S461	3	WGS	FS372	Yes	EUR	TRUE
S878	3	WGS	FS375	Yes	EUR	TRUE
S1051	3	WGS	FS190	Yes	EUR	TRUE
S1798	3	WGS	FS187	Yes	EUR	TRUE
S157	3	WGS	FS13	Yes	EUR	TRUE
S190	3	WGS	FS7	Yes	EUR	TRUE
S1141	3	WGS	FS400	Yes	EUR	TRUE
S1175	3	WGS	FS302	Yes	EUR	TRUE
S276	3	WGS	FS221	Yes	EUR	TRUE
S608	3	WGS	FS428	Yes	EUR	TRUE
S868	3	WGS	FS107	Yes	EUR	TRUE
S966	3	WGS	FS328	Yes	EUR	TRUE
S1006	3	WGS	FS424	Yes	EUR	TRUE
S709	3	WGS	FS38	Yes	EUR	TRUE
S454	3	WGS	FS340	Yes	EUR	TRUE
S751	3	WGS	FS373	Yes	EUR	TRUE
S2112	3	WGS	FS241	Yes	EUR	TRUE
S2091	3	WGS	FS427	Yes	EUR	TRUE
S527	3	WGS	FS101	Yes	EUR	TRUE
S1614	3	WGS	FS19	Yes	EUR	TRUE
S1194	3	WGS	FS446	Yes	EUR	TRUE
S785	3	WGS	FS57	Yes	EUR	TRUE
S1933	3	WGS	FS355	Yes	EUR	TRUE
S792	3	WGS	FS327	Yes	EUR	TRUE
S1838	3	WGS	FS244	Yes	EUR	TRUE
S770	3	WGS	FS313	Yes	EUR	TRUE
S1217	3	WGS	FS394	Yes	EUR	TRUE
S259	3	WGS	FS390	Yes	EUR	TRUE
S1544	3	WGS	FS188	Yes	EUR	TRUE
S1086	3	WGS	FS79	Yes	EUR	TRUE
S1940	3	WGS	FS281	Yes	EUR	TRUE
S660	3	WGS	FS139	Yes	EUR	TRUE
S106	3	WGS	FS191	Yes	EUR	TRUE
S1351	3	WGS	FS179	Yes	EUR	TRUE
S277	3	WGS	FS83	Yes	EUR	TRUE
S1784	3	WGS	FS381	Yes	EUR	TRUE
S1104	3	WGS	FS248	Yes	EUR	TRUE
S995	3	WGS	FS323	Yes	EUR	TRUE
S447	3	WGS	FS134	Yes	EUR	TRUE
S451	3	WGS	FS218	Yes	EUR	TRUE
S1702	3	WGS	FS232	Yes	EUR	TRUE
S1286	3	WGS	FS95	Yes	EUR	TRUE
S697	3	WGS	FS282	Yes	EUR	TRUE
S734	3	WGS	FS243	Yes	EUR	TRUE
S968	3	WGS	FS363	Yes	EUR	TRUE
S893	3	WGS	FS388	Yes	EUR	TRUE
S2098	3	WGS	FS365	Yes	EUR	TRUE
S735	3	WGS	FS285	Yes	EUR	TRUE
S1913	3	WGS	FS58	Yes	EUR	TRUE
S2011	3	WGS	FS407	Yes	EUR	TRUE
S2175	3	WGS	FS183	Yes	EUR	TRUE
S1551	3	WGS	FS339	Yes	EUR	TRUE
S1202	3	WGS	FS150	Yes	EUR	TRUE
S2099	3	WGS	FS67	Yes	EUR	TRUE
S1522	3	WGS	FS416	Yes	EUR	TRUE
S284	3	WGS	FS120	Yes	EUR	TRUE
S1143	3	WGS	FS412	Yes	EUR	TRUE
S53	3	WGS	FS265	Yes	EUR	TRUE
S1174	3	WGS	FS92	Yes	EUR	TRUE
S170	3	WGS	FS137	Yes	EUR	TRUE
S879	3	WGS	FS257	Yes	EUR	TRUE
S1032	3	WGS	FS204	Yes	EUR	TRUE
S178	3	WGS	FS168	Yes	EUR	TRUE
S1278	3	WGS	FS421	Yes	EUR	TRUE
S1898	3	WGS	FS283	Yes	EUR	TRUE
S1729	3	WGS	FS170	Yes	EUR	TRUE
S911	3	WGS	FS157	Yes	EUR	TRUE
S706	3	WGS	FS208	Yes	EUR	TRUE
S1079	3	WGS	FS296	Yes	EUR	TRUE
S743	3	WGS	FS262	Yes	EUR	TRUE
S44	3	WGS	FS352	Yes	EUR	TRUE
S1162	3	WGS	FS266	Yes	EUR	TRUE
S1625	3	WGS	FS25	Yes	EUR	TRUE
S69	3	WGS	FS72	Yes	EUR	TRUE
S1250	3	WGS	FS260	Yes	EUR	TRUE
S20	3	WGS	FS201	Yes	EUR	TRUE
S575	3	WGS	FS180	Yes	EUR	TRUE
S1927	3	WGS	FS43	Yes	EUR	TRUE
S940	3	WGS	FS184	Yes	EUR	TRUE
S95	3	WGS	FS77	Yes	EUR	TRUE
S1321	3	WGS	FS367	Yes	EUR	TRUE
S1571	3	WGS	FS364	Yes	EUR	TRUE
S1031	3	WGS	FS273	Yes	EUR	TRUE
S982	3	WGS	FS438	Yes	EUR	TRUE
S1063	3	WGS	FS61	Yes	EUR	TRUE
S1335	3	WGS	FS277	Yes	EUR	TRUE
S904	3	WGS	FS166	Yes	EUR	TRUE
S339	3	WGS	FS202	Yes	EUR	TRUE
S1815	3	WGS	FS213	Yes	EUR	TRUE
S1588	3	WGS	FS370	Yes	EUR	TRUE
S1490	3	WGS	FS171	Yes	EUR	TRUE
S583	3	WGS	FS374	Yes	EUR	TRUE
S1515	3	WGS	FS330	Yes	EUR	TRUE
S403	3	WGS	FS207	Yes	EUR	TRUE
S1131	3	WGS	FS379	Yes	EUR	TRUE
S559	3	WGS	FS247	Yes	EUR	TRUE
S71	3	WGS	FS415	Yes	EUR	TRUE
S1216	3	WGS	FS442	Yes	EUR	TRUE
S411	3	WGS	FS163	Yes	EUR	TRUE
S1254	3	WGS	FS194	Yes	EUR	TRUE
S104	3	WGS	FS298	Yes	EUR	TRUE
S2114	3	WGS	FS117	Yes	EUR	TRUE
S512	3	WGS	FS239	Yes	EUR	TRUE
S2002	3	WGS	FS238	Yes	EUR	TRUE
S1785	3	WGS	FS345	Yes	EUR	TRUE
S1075	3	WGS	FS82	Yes	EUR	TRUE
S2117	3	WGS	FS242	Yes	EUR	TRUE
S1144	3	WGS	FS220	Yes	EUR	TRUE
S2147	3	WGS	FS175	Yes	EUR	TRUE
S1565	3	WGS	FS20	Yes	EUR	TRUE
S927	3	WGS	FS280	Yes	EUR	TRUE
S1294	3	WGS	FS431	Yes	EUR	TRUE
S1595	3	WGS	FS186	Yes	EUR	TRUE
S1327	3	WGS	FS172	Yes	EUR	TRUE
S162	3	WGS	FS234	Yes	EUR	TRUE
S1666	3	WGS	FS56	Yes	EUR	TRUE
S1658	3	WGS	FS99	Yes	EUR	TRUE
S1270	3	WGS	FS334	Yes	EUR	TRUE
S2022	3	WGS	FS53	Yes	EUR	TRUE
S553	3	WGS	FS425	Yes	EUR	TRUE
S11	3	WGS	FS73	Yes	EUR	TRUE
S1762	3	WGS	FS305	Yes	EUR	TRUE
S214	3	WGS	FS209	Yes	EUR	TRUE
S390	3	WGS	FS344	Yes	EUR	TRUE
S1322	3	WGS	FS135	Yes	EUR	TRUE
S1015	3	WGS	FS246	Yes	EUR	TRUE
S531	3	WGS	FS75	Yes	EUR	TRUE
S327	3	WGS	FS182	Yes	EUR	TRUE
S387	3	WGS	FS284	Yes	EUR	TRUE
S1404	3	WGS	FS84	Yes	EUR	TRUE
S919	3	WGS	FS439	Yes	EUR	TRUE
S272	3	WGS	FS68	Yes	EUR	TRUE
S1266	3	WGS	FS47	Yes	EUR	TRUE
S1575	3	WGS	FS111	Yes	EUR	TRUE
S108	3	WGS	FS49	Yes	EUR	TRUE
S172	3	WGS	FS41	Yes	EUR	TRUE
S842	3	WGS	FS80	Yes	EUR	TRUE
S2080	3	WGS	FS293	Yes	EUR	TRUE
S87	3	WGS	FS359	Yes	EUR	TRUE
S2198	3	WGS	FS336	Yes	EUR	TRUE
S525	3	WGS	FS63	Yes	EUR	TRUE
S1180	3	WGS	FS104	Yes	EUR	TRUE
S883	3	WGS	FS65	Yes	EUR	TRUE
S1629	3	WGS	FS350	Yes	EUR	TRUE
S1345	3	WGS	FS441	Yes	EUR	TRUE
S1907	3	WGS	FS348	Yes	EUR	TRUE
S1510	3	WGS	FS89	Yes	EUR	TRUE
S1533	3	WGS	FS289	Yes	EUR	TRUE
S278	3	WGS	FS418	Yes	EUR	TRUE
S1979	3	WGS	FS319	Yes	EUR	TRUE
S798	3	WGS	FS103	Yes	EUR	TRUE
S1861	3	WGS	FS102	Yes	EUR	TRUE
S1710	3	WGS	FS417	Yes	EUR	TRUE
S2195	3	WGS	FS309	Yes	EUR	TRUE
S1653	3	WGS	FS87	Yes	EUR	TRUE
S252	3	WGS	FS326	Yes	EUR	TRUE
S2057	3	WGS	FS62	Yes	EUR	TRUE
S912	3	WGS	FS338	Yes	EUR	TRUE
S1649	3	WGS	FS276	Yes	EUR	TRUE
S937	3	WGS	FS333	Yes	EUR	TRUE
S1423	3	WGS	FS10	Yes	EUR	TRUE
S1563	3	WGS	FS216	Yes	EUR	TRUE
S2173	3	WGS	FS264	Yes	EUR	TRUE
S1367	3	WGS	FS304	Yes	EUR	TRUE
S2162	3	WGS	FS440	Yes	EUR	TRUE
S1317	3	WGS	FS16	Yes	EUR	TRUE
S1811	3	WGS	FS308	Yes	EUR	TRUE
S182	3	WGS	FS235	Yes	EUR	TRUE
S1070	3	WGS	FS132	Yes	EUR	TRUE
S1451	3	WGS	FS361	Yes	EUR	TRUE
S354	3	WGS	FS294	Yes	EUR	TRUE
S2013	3	WGS	FS229	Yes	EUR	TRUE
S1354	3	WGS	FS366	Yes	EUR	TRUE
S908	3	WGS	FS64	Yes	EUR	TRUE
S1154	3	WGS	FS307	Yes	EUR	TRUE
S1777	3	WGS	FS141	Yes	EUR	TRUE
S1660	3	WGS	FS55	Yes	EUR	TRUE
S1948	3	WGS	FS299	Yes	EUR	TRUE
S600	3	WGS	FS445	Yes	EUR	TRUE
S1484	3	WGS	FS253	Yes	EUR	TRUE
S485	3	WGS	FS127	Yes	EUR	TRUE
S1057	3	WGS	FS268	Yes	EUR	TRUE
S1026	3	WGS	FS347	Yes	EUR	TRUE
S314	3	WGS	FS369	Yes	EUR	TRUE
S1219	3	WGS	FS155	Yes	EUR	TRUE
S1222	3	WGS	FS231	Yes	EUR	TRUE
S213	3	WGS	FS196	Yes	EUR	TRUE
S116	3	WGS	FS383	Yes	EUR	TRUE
S233	3	WGS	FS275	Yes	EUR	TRUE
S1048	3	WGS	FS211	Yes	EUR	TRUE
S954	3	WGS	FS225	Yes	EUR	TRUE
S208	3	WGS	FS108	Yes	EUR	TRUE
S438	3	WGS	FS322	Yes	EUR	TRUE
S330	3	WGS	FS6	Yes	EUR	TRUE
S556	3	WGS	FS174	Yes	EUR	TRUE
S2205	3	WGS	FS18	Yes	EUR	TRUE
S315	3	WGS	FS426	Yes	EUR	TRUE
S2121	2	WGS	FS94	Yes	EUR	TRUE
S1842	2	WGS	FS291	Yes	EUR	TRUE
S673	2	WGS	FS37	Yes	EUR	TRUE
S1021	2	WGS	FS144	Yes	EUR	TRUE
S1517	2	WGS	FS149	Yes	EUR	TRUE
S1828	2	WGS	FS395	Yes	EUR	TRUE
S542	2	WGS	FS292	Yes	EUR	TRUE
S1526	2	WGS	FS387	Yes	EUR	TRUE
S2153	2	WGS	FS223	Yes	EUR	TRUE
S251	2	WGS	FS195	Yes	EUR	TRUE
S1939	2	WGS	FS210	Yes	EUR	TRUE
S2003	2	WGS	FS97	Yes	EUR	TRUE
S202	1	WGS	FS78	Yes	EUR	TRUE
S275	1	WGS	FS245	Yes	EUR	TRUE
S1227	1	WGS	FS437	Yes	EUR	TRUE
S1715	1	WGS	FS413	Yes	EUR	TRUE
S439	1	WGS	FS189	Yes	EUR	TRUE
S1795	1	WGS	FS380	Yes	EUR	TRUE
S749	1	WGS	FS200	Yes	EUR	TRUE
S1391	1	WGS	FS193	Yes	EUR	TRUE
S1914	1	WGS	FS214	Yes	EUR	TRUE
S871	1	WGS	FS411	Yes	EUR	TRUE
S807	1	WGS	FS145	Yes	EUR	TRUE
S410	1	WGS	FS346	Yes	EUR	TRUE
S931	1	WGS	FS91	Yes	EUR	TRUE
S1744	1	WGS	FS404	Yes	EUR	TRUE
S1113	1	WGS	FS443	Yes	EUR	TRUE
S2196	1	WGS	FS360	Yes	EUR	TRUE
S62	1	WGS	FS314	Yes	EUR	TRUE
S971	1	WGS	FS39	Yes	EUR	TRUE
S1750	1	WGS	FS156	Yes	EUR	TRUE
S733	1	WGS	FS40	Yes	EUR	TRUE
S1639	1	WGS	FS303	Yes	EUR	TRUE
S1505	1	WGS	FS391	Yes	EUR	TRUE
S2	1	WGS	FS353	Yes	EUR	TRUE
S972	1	WGS	FS198	Yes	EUR	TRUE
S1646	1	WGS	FS54	Yes	EUR	TRUE
S2029	1	WGS	FS325	Yes	EUR	TRUE
S1523	1	WGS	FS384	Yes	EUR	TRUE
S1809	1	WGS	FS230	Yes	EUR	TRUE
S1431	1	WGS	FS254	Yes	EUR	TRUE
S914	1	WGS	FS315	Yes	EUR	TRUE
S650	1	WGS	FS312	Yes	EUR	TRUE
S1005	1	WGS	FS164	Yes	EUR	TRUE
S1850	1	WGS	FS343	Yes	EUR	TRUE
S1211	1	WGS	FS35	Yes	EUR	TRUE
S412	1	WGS	FS12	Yes	EUR	TRUE
S533	1	WGS	FS123	Yes	EUR	TRUE
S2212	1	WGS	FS98	Yes	EUR	TRUE
S1713	1	WGS	FS433	Yes	EUR	TRUE
S1464	1	WGS	FS261	Yes	EUR	TRUE
S35	1	WGS	FS419	Yes	EUR	TRUE
S1164	1	WGS	FS396	Yes	EUR	TRUE
S1610	1	WGS	FS219	Yes	EUR	TRUE
S1944	1	WGS	FS444	Yes	EUR	TRUE
S1797	1	WGS	FS392	Yes	EUR	TRUE
S2202	1	WGS	FS269	Yes	EUR	TRUE
S993	1	WGS	FS317	Yes	EUR	TRUE
S2089	1	WGS	FS3	Yes	EUR	TRUE
S1957	1	WGS	FS271	Yes	EUR	TRUE
S797	1	WGS	FS28	Yes	EUR	TRUE
S576	1	WGS	FS263	Yes	EUR	TRUE
S302	1	WGS	FS447	Yes	EUR	TRUE
S1854	1	WGS	FS167	Yes	EUR	TRUE
S1807	1	WGS	FS250	Yes	EUR	TRUE
S515	1	WGS	FS403	Yes	EUR	TRUE
S2046	1	WGS	FS316	Yes	EUR	TRUE
S1355	1	WGS	FS278	Yes	EUR	TRUE
S698	1	WGS	FS86	Yes	EUR	TRUE
S1823	1	WGS	FS402	Yes	EUR	TRUE
S888	1	WGS	FS320	Yes	EUR	TRUE
S1984	1	WGS	FS147	Yes	EUR	TRUE
S1626	1	WGS	FS279	Yes	EUR	TRUE
S93	1	WGS	FS310	Yes	EUR	TRUE
S1455	1	WGS	FS148	Yes	EUR	TRUE
S1881	1	WGS	FS341	Yes	EUR	TRUE
S212	1	WGS	FS146	Yes	EUR	TRUE
S885	1	WGS	FS237	Yes	EUR	TRUE
S372	1	WGS	FS34	Yes	EUR	TRUE
S537	1	WGS	FS397	Yes	EUR	TRUE
S803	1	WGS	FS8	Yes	EUR	TRUE
S1298	1	WGS	FS11	Yes	EUR	TRUE
S2047	1	WGS	FS42	Yes	EUR	TRUE
S867	1	WGS	FS199	Yes	EUR	TRUE
S1618	1	WGS	FS17	Yes	EUR	TRUE
S1755	1	WGS	FS267	Yes	EUR	TRUE
S950	1	WGS	FS21	Yes	EUR	TRUE
S334	1	WGS	FS448	Yes	EUR	TRUE
S2053	1	WGS	FS192	Yes	EUR	TRUE
S626	1	WGS	FS432	Yes	EUR	TRUE
S1494	1	WGS	FS324	Yes	EUR	TRUE
S886	1	WGS	FS90	Yes	EUR	TRUE
S1232	1	WGS	FS185	Yes	EUR	TRUE
S143	3	WGS	FS377	Yes	SAS	TRUE
S845	3	WGS	FS255	Yes	SAS	TRUE
S1358	3	WGS	FS228	Yes	SAS	TRUE
S121	3	WGS	FS301	Yes	SAS	TRUE
S480	3	WGS	FS270	Yes	SAS	TRUE
S2138	3	WGS	FS378	Yes	SAS	TRUE
S428	3	WGS	FS45	Yes	SAS	TRUE
S323	3	WGS	FS318	Yes	SAS	TRUE
S312	3	WGS	FS177	Yes	SAS	TRUE
S101	3	WGS	FS358	Yes	SAS	TRUE
S1471	3	WGS	FS236	Yes	SAS	TRUE
S535	3	WGS	FS158	Yes	SAS	TRUE
S1130	3	WGS	FS406	Yes	SAS	TRUE
S643	3	WGS	FS409	Yes	SAS	TRUE
S469	3	WGS	FS131	Yes	SAS	TRUE
S2168	3	WGS	FS44	Yes	SAS	TRUE
S348	3	WGS	FS22	Yes	SAS	TRUE
S1184	3	WGS	FS151	Yes	SAS	TRUE
S1246	3	WGS	FS138	Yes	SAS	TRUE
S876	3	WGS	FS290	Yes	SAS	TRUE
S1684	3	WGS	FS321	Yes	SAS	TRUE
S1049	3	WGS	FS118	Yes	SAS	TRUE
S2164	3	WGS	FS349	Yes	SAS	TRUE
S1186	3	WGS	FS105	Yes	SAS	TRUE
S910	3	WGS	FS251	Yes	SAS	TRUE
S1922	3	WGS	FS106	Yes	SAS	TRUE
S1683	3	WGS	FS206	Yes	SAS	TRUE
S1023	3	WGS	FS205	Yes	SAS	TRUE
S772	3	WGS	FS4	Yes	SAS	TRUE
S2031	3	WGS	FS173	Yes	SAS	TRUE
S500	3	WGS	FS110	Yes	SAS	TRUE
S657	3	WGS	FS69	Yes	SAS	TRUE
S850	3	WGS	FS48	Yes	SAS	TRUE
S2051	1	WGS	FS226	Yes	SAS	TRUE
S2213	1	WGS	FS252	Yes	SAS	TRUE
S2093	1	WGS	FS435	Yes	SAS	TRUE
S696	1	WGS	FS215	Yes	SAS	TRUE
S1359	1	WGS	FS274	Yes	SAS	TRUE
S2086	1	WGS	FS154	Yes	SAS	TRUE
S1328	1	WGS	FS306	Yes	SAS	TRUE
S455	1	WGS	FS371	Yes	SAS	TRUE
S191	1	WGS	FS116	Yes	SAS	TRUE
S88	1	WGS	FS66	Yes	SAS	TRUE
S111	1	WGS	FS249	Yes	SAS	TRUE
S2197	1	WGS	FS52	Yes	SAS	TRUE
S1173	1	WGS	FS423	Yes	SAS	TRUE
S1288	1	WGS	FS27	Yes	SAS	TRUE
S831	1	WGS	FS382	Yes	SAS	TRUE
S1422	3	WGS	FS50	Yes	NA	FALSE
S595	1	WGS	FS121	Yes	NA	FALSE
S836	3	WGS	FS122	Yes	NA	FALSE
S820	3	WGS	FS233	Yes	NA	FALSE
S605	3	WGS	FS31	Yes	NA	FALSE
S2131	3	WGS	FS113	Yes	NA	FALSE
S679	3	WGS	FS60	Yes	NA	FALSE
S2044	3	WGS	FS430	No	NA	FALSE
S1458	3	WGS	FS176	No	NA	FALSE
S27	3	WGS	FS330	No	NA	FALSE
S1157	3	WGS	FS99	No	NA	FALSE
S134	3	WGS	FS313	No	NA	FALSE
S1088	3	WGS	FS127	No	NA	FALSE
S728	3	WGS	FS365	No	NA	FALSE
S1808	3	WGS	FS6	No	NA	FALSE
S903	3	WGS	FS409	No	NA	FALSE
S618	3	WGS	FS65	No	NA	FALSE
S266	3	WGS	FS328	No	NA	FALSE
S1243	3	WGS	FS102	No	NA	FALSE
S1863	3	WGS	FS10	No	NA	FALSE
S783	3	WGS	FS84	No	NA	FALSE
S985	3	WGS	FS425	No	NA	FALSE
S1892	3	WGS	FS25	No	NA	FALSE
S185	3	WGS	FS362	No	NA	FALSE
S610	3	WGS	FS99	No	NA	FALSE
S628	3	WGS	FS196	No	NA	FALSE
S1487	3	WGS	FS180	No	NA	FALSE
S819	3	WGS	FS236	No	NA	FALSE
S1498	3	WGS	FS20	No	NA	FALSE
S729	3	WGS	FS421	No	NA	FALSE
S1970	3	WGS	FS5	No	NA	FALSE
S1590	3	WGS	FS288	No	NA	FALSE
S1457	3	WGS	FS157	No	NA	FALSE
S1206	3	WGS	FS5	No	NA	FALSE
S1719	3	WGS	FS301	No	NA	FALSE
S1001	3	WGS	FS187	No	NA	FALSE
S1572	3	WGS	FS370	No	NA	FALSE
S1932	3	WGS	FS22	No	NA	FALSE
S1465	3	WGS	FS68	No	NA	FALSE
S802	3	WGS	FS212	No	NA	FALSE
S603	3	WGS	FS75	No	NA	FALSE
S1405	3	WGS	FS118	No	NA	FALSE
S964	3	WGS	FS326	No	NA	FALSE
S1980	3	WGS	FS368	No	NA	FALSE
S239	3	WGS	FS235	No	NA	FALSE
S1210	3	WGS	FS348	No	NA	FALSE
S2211	3	WGS	FS234	No	NA	FALSE
S1737	3	WGS	FS150	No	NA	FALSE
S130	3	WGS	FS132	No	NA	FALSE
S2193	3	WGS	FS161	No	NA	FALSE
S1788	3	WGS	FS232	No	NA	FALSE
S2026	3	WGS	FS177	No	NA	FALSE
S2200	3	WGS	FS288	No	NA	FALSE
S2107	3	WGS	FS286	No	NA	FALSE
S1055	3	WGS	FS281	No	NA	FALSE
S2194	3	WGS	FS188	No	NA	FALSE
S427	3	WGS	FS114	No	NA	FALSE
S1309	3	WGS	FS114	No	NA	FALSE
S624	3	WGS	FS18	No	NA	FALSE
S590	3	WGS	FS259	No	NA	FALSE
S513	3	WGS	FS59	No	NA	FALSE
S1103	3	WGS	FS339	No	NA	FALSE
S2092	3	WGS	FS394	No	NA	FALSE
S1573	3	WGS	FS1	No	NA	FALSE
S126	3	WGS	FS153	No	NA	FALSE
S555	3	WGS	FS322	No	NA	FALSE
S2025	3	WGS	FS95	No	NA	FALSE
S872	3	WGS	FS95	No	NA	FALSE
S2151	3	WGS	FS24	No	NA	FALSE
S592	3	WGS	FS161	No	NA	FALSE
S1981	3	WGS	FS415	No	NA	FALSE
S13	3	WGS	FS174	No	NA	FALSE
S140	3	WGS	FS294	No	NA	FALSE
S1936	3	WGS	FS305	No	NA	FALSE
S560	3	WGS	FS337	No	NA	FALSE
S158	3	WGS	FS438	No	NA	FALSE
S1982	3	WGS	FS282	No	NA	FALSE
S655	3	WGS	FS143	No	NA	FALSE
S507	3	WGS	FS125	No	NA	FALSE
S92	3	WGS	FS24	No	NA	FALSE
S1856	3	WGS	FS138	No	NA	FALSE
S311	3	WGS	FS415	No	NA	FALSE
S426	3	WGS	FS126	No	NA	FALSE
S1592	3	WGS	FS191	No	NA	FALSE
S1407	3	WGS	FS242	No	NA	FALSE
S1902	3	WGS	FS168	No	NA	FALSE
S1392	3	WGS	FS173	No	NA	FALSE
S2063	3	WGS	FS377	No	NA	FALSE
S958	3	WGS	FS428	No	NA	FALSE
S1488	3	WGS	FS44	No	NA	FALSE
S768	3	WGS	FS117	No	NA	FALSE
S2054	3	WGS	FS172	No	NA	FALSE
S632	3	WGS	FS282	No	NA	FALSE
S217	3	WGS	FS283	No	NA	FALSE
S740	3	WGS	FS359	No	NA	FALSE
S1038	3	WGS	FS205	No	NA	FALSE
S688	3	WGS	FS398	No	NA	FALSE
S1187	3	WGS	FS104	No	NA	FALSE
S376	3	WGS	FS369	No	NA	FALSE
S1378	3	WGS	FS61	No	NA	FALSE
S1348	3	WGS	FS247	No	NA	FALSE
S1427	3	WGS	FS18	No	NA	FALSE
S545	3	WGS	FS406	No	NA	FALSE
S1997	3	WGS	FS445	No	NA	FALSE
S823	3	WGS	FS82	No	NA	FALSE
S2069	3	WGS	FS425	No	NA	FALSE
S1726	3	WGS	FS64	No	NA	FALSE
S1478	3	WGS	FS134	No	NA	FALSE
S342	3	WGS	FS168	No	NA	FALSE
S520	3	WGS	FS73	No	NA	FALSE
S724	3	WGS	FS345	No	NA	FALSE
S196	3	WGS	FS119	No	NA	FALSE
S1461	3	WGS	FS260	No	NA	FALSE
S260	3	WGS	FS43	No	NA	FALSE
S894	3	WGS	FS356	No	NA	FALSE
S1800	3	WGS	FS307	No	NA	FALSE
S1605	3	WGS	FS77	No	NA	FALSE
S1111	3	WGS	FS431	No	NA	FALSE
S1634	3	WGS	FS430	No	NA	FALSE
S1091	3	WGS	FS49	No	NA	FALSE
S273	3	WGS	FS400	No	NA	FALSE
S1738	3	WGS	FS160	No	NA	FALSE
S695	3	WGS	FS311	No	NA	FALSE
S2068	3	WGS	FS211	No	NA	FALSE
S84	3	WGS	FS41	No	NA	FALSE
S821	3	WGS	FS137	No	NA	FALSE
S1255	3	WGS	FS351	No	NA	FALSE
S174	3	WGS	FS63	No	NA	FALSE
S1959	3	WGS	FS83	No	NA	FALSE
S1895	3	WGS	FS285	No	NA	FALSE
S1826	3	WGS	FS295	No	NA	FALSE
S326	3	WGS	FS72	No	NA	FALSE
S465	3	WGS	FS308	No	NA	FALSE
S1361	3	WGS	FS321	No	NA	FALSE
S1636	3	WGS	FS405	No	NA	FALSE
S691	3	WGS	FS41	No	NA	FALSE
S1774	3	WGS	FS439	No	NA	FALSE
S1616	3	WGS	FS242	No	NA	FALSE
S458	3	WGS	FS347	No	NA	FALSE
S405	3	WGS	FS171	No	NA	FALSE
S335	3	WGS	FS197	No	NA	FALSE
S567	3	WGS	FS426	No	NA	FALSE
S2084	3	WGS	FS131	No	NA	FALSE
S39	3	WGS	FS118	No	NA	FALSE
S474	3	WGS	FS50	No	NA	FALSE
S1619	3	WGS	FS386	No	NA	FALSE
S1384	3	WGS	FS364	No	NA	FALSE
S2023	3	WGS	FS120	No	NA	FALSE
S1342	3	WGS	FS208	No	NA	FALSE
S675	3	WGS	FS180	No	NA	FALSE
S1753	3	WGS	FS446	No	NA	FALSE
S2157	3	WGS	FS363	No	NA	FALSE
S1059	3	WGS	FS350	No	NA	FALSE
S414	3	WGS	FS47	No	NA	FALSE
S1756	3	WGS	FS220	No	NA	FALSE
S2210	3	WGS	FS108	No	NA	FALSE
S456	3	WGS	FS275	No	NA	FALSE
S1708	3	WGS	FS209	No	NA	FALSE
S235	3	WGS	FS55	No	NA	FALSE
S1024	3	WGS	FS117	No	NA	FALSE
S205	3	WGS	FS381	No	NA	FALSE
S1273	3	WGS	FS216	No	NA	FALSE
S1890	3	WGS	FS218	No	NA	FALSE
S1698	3	WGS	FS60	No	NA	FALSE
S2191	3	WGS	FS277	No	NA	FALSE
S1304	3	WGS	FS159	No	NA	FALSE
S308	3	WGS	FS49	No	NA	FALSE
S1617	3	WGS	FS305	No	NA	FALSE
S1003	3	WGS	FS76	No	NA	FALSE
S1555	3	WGS	FS362	No	NA	FALSE
S1535	3	WGS	FS273	No	NA	FALSE
S1176	3	WGS	FS32	No	NA	FALSE
S1935	3	WGS	FS13	No	NA	FALSE
S360	3	WGS	FS178	No	NA	FALSE
S105	3	WGS	FS32	No	NA	FALSE
S761	3	WGS	FS179	No	NA	FALSE
S107	3	WGS	FS87	No	NA	FALSE
S169	3	WGS	FS427	No	NA	FALSE
S358	3	WGS	FS217	No	NA	FALSE
S1697	3	WGS	FS221	No	NA	FALSE
S1425	3	WGS	FS438	No	NA	FALSE
S1473	3	WGS	FS298	No	NA	FALSE
S634	3	WGS	FS61	No	NA	FALSE
S1593	3	WGS	FS313	No	NA	FALSE
S2178	3	WGS	FS56	No	NA	FALSE
S951	3	WGS	FS389	No	NA	FALSE
S1108	3	WGS	FS348	No	NA	FALSE
S2085	3	WGS	FS333	No	NA	FALSE
S906	3	WGS	FS398	No	NA	FALSE
S719	3	WGS	FS62	No	NA	FALSE
S633	3	WGS	FS417	No	NA	FALSE
S2105	3	WGS	FS327	No	NA	FALSE
S549	3	WGS	FS338	No	NA	FALSE
S604	3	WGS	FS69	No	NA	FALSE
S1482	3	WGS	FS84	No	NA	FALSE
S661	3	WGS	FS14	No	NA	FALSE
S925	3	WGS	FS29	No	NA	FALSE
S1816	3	WGS	FS51	No	NA	FALSE
S1776	3	WGS	FS374	No	NA	FALSE
S274	3	WGS	FS53	No	NA	FALSE
S1296	3	WGS	FS204	No	NA	FALSE
S1880	3	WGS	FS16	No	NA	FALSE
S669	3	WGS	FS13	No	NA	FALSE
S2065	3	WGS	FS108	No	NA	FALSE
S774	3	WGS	FS361	No	NA	FALSE
S1678	3	WGS	FS298	No	NA	FALSE
S782	3	WGS	FS331	No	NA	FALSE
S1398	3	WGS	FS377	No	NA	FALSE
S1448	3	WGS	FS287	No	NA	FALSE
S851	3	WGS	FS16	No	NA	FALSE
S1763	3	WGS	FS23	No	NA	FALSE
S1728	3	WGS	FS275	No	NA	FALSE
S1747	3	WGS	FS365	No	NA	FALSE
S136	3	WGS	FS60	No	NA	FALSE
S491	3	WGS	FS258	No	NA	FALSE
S375	3	WGS	FS56	No	NA	FALSE
S322	3	WGS	FS299	No	NA	FALSE
S1790	3	WGS	FS166	No	NA	FALSE
S220	3	WGS	FS345	No	NA	FALSE
S606	3	WGS	FS19	No	NA	FALSE
S1375	3	WGS	FS211	No	NA	FALSE
S1949	3	WGS	FS421	No	NA	FALSE
S316	3	WGS	FS231	No	NA	FALSE
S1967	3	WGS	FS441	No	NA	FALSE
S133	3	WGS	FS251	No	NA	FALSE
S122	3	WGS	FS363	No	NA	FALSE
S786	3	WGS	FS244	No	NA	FALSE
S234	3	WGS	FS7	No	NA	FALSE
S526	3	WGS	FS113	No	NA	FALSE
S2150	3	WGS	FS357	No	NA	FALSE
S1105	3	WGS	FS7	No	NA	FALSE
S1034	3	WGS	FS375	No	NA	FALSE
S200	3	WGS	FS125	No	NA	FALSE
S1480	3	WGS	FS103	No	NA	FALSE
S176	3	WGS	FS184	No	NA	FALSE
S1256	3	WGS	FS336	No	NA	FALSE
S681	3	WGS	FS327	No	NA	FALSE
S744	3	WGS	FS407	No	NA	FALSE
S1067	3	WGS	FS89	No	NA	FALSE
S652	3	WGS	FS207	No	NA	FALSE
S114	3	WGS	FS183	No	NA	FALSE
S1241	3	WGS	FS143	No	NA	FALSE
S2174	3	WGS	FS289	No	NA	FALSE
S1440	3	WGS	FS429	No	NA	FALSE
S7	3	WGS	FS169	No	NA	FALSE
S1133	3	WGS	FS389	No	NA	FALSE
S1178	3	WGS	FS206	No	NA	FALSE
S430	3	WGS	FS38	No	NA	FALSE
S977	3	WGS	FS366	No	NA	FALSE
S2206	3	WGS	FS287	No	NA	FALSE
S1568	3	WGS	FS335	No	NA	FALSE
S1549	3	WGS	FS390	No	NA	FALSE
S1612	3	WGS	FS141	No	NA	FALSE
S2106	3	WGS	FS229	No	NA	FALSE
S328	3	WGS	FS354	No	NA	FALSE
S1370	3	WGS	FS131	No	NA	FALSE
S1799	3	WGS	FS238	No	NA	FALSE
S1437	3	WGS	FS326	No	NA	FALSE
S1973	3	WGS	FS136	No	NA	FALSE
S511	3	WGS	FS359	No	NA	FALSE
S26	3	WGS	FS171	No	NA	FALSE
S1964	3	WGS	FS190	No	NA	FALSE
S487	3	WGS	FS69	No	NA	FALSE
S978	3	WGS	FS139	No	NA	FALSE
S244	3	WGS	FS300	No	NA	FALSE
S1081	3	WGS	FS47	No	NA	FALSE
S806	3	WGS	FS101	No	NA	FALSE
S432	3	WGS	FS201	No	NA	FALSE
S1097	3	WGS	FS38	No	NA	FALSE
S1679	3	WGS	FS255	No	NA	FALSE
S397	3	WGS	FS202	No	NA	FALSE
S651	3	WGS	FS336	No	NA	FALSE
S357	3	WGS	FS130	No	NA	FALSE
S18	3	WGS	FS248	No	NA	FALSE
S227	3	WGS	FS369	No	NA	FALSE
S658	3	WGS	FS331	No	NA	FALSE
S1819	3	WGS	FS82	No	NA	FALSE
S1888	3	WGS	FS173	No	NA	FALSE
S231	3	WGS	FS166	No	NA	FALSE
S160	3	WGS	FS48	No	NA	FALSE
S1265	3	WGS	FS386	No	NA	FALSE
S1169	3	WGS	FS197	No	NA	FALSE
S814	3	WGS	FS101	No	NA	FALSE
S1734	3	WGS	FS31	No	NA	FALSE
S1148	3	WGS	FS183	No	NA	FALSE
S33	3	WGS	FS302	No	NA	FALSE
S577	3	WGS	FS163	No	NA	FALSE
S1911	3	WGS	FS409	No	NA	FALSE
S1069	3	WGS	FS113	No	NA	FALSE
S1849	3	WGS	FS284	No	NA	FALSE
S245	3	WGS	FS246	No	NA	FALSE
S1919	3	WGS	FS308	No	NA	FALSE
S2104	3	WGS	FS422	No	NA	FALSE
S490	3	WGS	FS439	No	NA	FALSE
S824	3	WGS	FS178	No	NA	FALSE
S1112	3	WGS	FS150	No	NA	FALSE
S2066	3	WGS	FS376	No	NA	FALSE
S991	3	WGS	FS349	No	NA	FALSE
S94	3	WGS	FS247	No	NA	FALSE
S398	3	WGS	FS96	No	NA	FALSE
S844	3	WGS	FS262	No	NA	FALSE
S2137	3	WGS	FS165	No	NA	FALSE
S282	3	WGS	FS342	No	NA	FALSE
S1366	3	WGS	FS418	No	NA	FALSE
S754	3	WGS	FS175	No	NA	FALSE
S793	3	WGS	FS408	No	NA	FALSE
S794	3	WGS	FS177	No	NA	FALSE
S402	3	WGS	FS383	No	NA	FALSE
S524	3	WGS	FS186	No	NA	FALSE
S1680	3	WGS	FS87	No	NA	FALSE
S1047	3	WGS	FS205	No	NA	FALSE
S1152	3	WGS	FS155	No	NA	FALSE
S948	3	WGS	FS283	No	NA	FALSE
S1469	3	WGS	FS122	No	NA	FALSE
S1102	3	WGS	FS239	No	NA	FALSE
S601	3	WGS	FS216	No	NA	FALSE
S1019	3	WGS	FS427	No	NA	FALSE
S1043	3	WGS	FS111	No	NA	FALSE
S1976	3	WGS	FS364	No	NA	FALSE
S221	3	WGS	FS153	No	NA	FALSE
S83	3	WGS	FS119	No	NA	FALSE
S2204	3	WGS	FS373	No	NA	FALSE
S1532	3	WGS	FS30	No	NA	FALSE
S1036	3	WGS	FS43	No	NA	FALSE
S1084	3	WGS	FS62	No	NA	FALSE
S715	3	WGS	FS260	No	NA	FALSE
S1280	3	WGS	FS417	No	NA	FALSE
S2134	3	WGS	FS104	No	NA	FALSE
S248	3	WGS	FS299	No	NA	FALSE
S853	3	WGS	FS422	No	NA	FALSE
S638	3	WGS	FS390	No	NA	FALSE
S898	3	WGS	FS218	No	NA	FALSE
S1943	3	WGS	FS25	No	NA	FALSE
S1236	3	WGS	FS339	No	NA	FALSE
S1287	3	WGS	FS85	No	NA	FALSE
S1760	3	WGS	FS406	No	NA	FALSE
S1009	3	WGS	FS280	No	NA	FALSE
S737	3	WGS	FS174	No	NA	FALSE
S192	3	WGS	FS335	No	NA	FALSE
S303	3	WGS	FS342	No	NA	FALSE
S240	3	WGS	FS170	No	NA	FALSE
S2146	3	WGS	FS358	No	NA	FALSE
S1196	3	WGS	FS225	No	NA	FALSE
S476	3	WGS	FS361	No	NA	FALSE
S678	3	WGS	FS57	No	NA	FALSE
S1135	3	WGS	FS357	No	NA	FALSE
S963	3	WGS	FS416	No	NA	FALSE
S1336	3	WGS	FS188	No	NA	FALSE
S2040	3	WGS	FS236	No	NA	FALSE
S864	3	WGS	FS221	No	NA	FALSE
S2116	3	WGS	FS255	No	NA	FALSE
S393	3	WGS	FS48	No	NA	FALSE
S619	3	WGS	FS92	No	NA	FALSE
S1537	3	WGS	FS96	No	NA	FALSE
S1166	3	WGS	FS277	No	NA	FALSE
S778	3	WGS	FS141	No	NA	FALSE
S179	3	WGS	FS110	No	NA	FALSE
S989	3	WGS	FS358	No	NA	FALSE
S1721	3	WGS	FS355	No	NA	FALSE
S2190	3	WGS	FS372	No	NA	FALSE
S1262	3	WGS	FS251	No	NA	FALSE
S939	3	WGS	FS379	No	NA	FALSE
S321	3	WGS	FS30	No	NA	FALSE
S1767	3	WGS	FS208	No	NA	FALSE
S1383	3	WGS	FS65	No	NA	FALSE
S47	3	WGS	FS50	No	NA	FALSE
S1878	3	WGS	FS80	No	NA	FALSE
S332	3	WGS	FS20	No	NA	FALSE
S707	3	WGS	FS264	No	NA	FALSE
S2032	3	WGS	FS103	No	NA	FALSE
S1013	3	WGS	FS241	No	NA	FALSE
S2007	3	WGS	FS81	No	NA	FALSE
S68	3	WGS	FS347	No	NA	FALSE
S1810	3	WGS	FS186	No	NA	FALSE
S936	3	WGS	FS10	No	NA	FALSE
S1120	3	WGS	FS126	No	NA	FALSE
S1640	3	WGS	FS366	No	NA	FALSE
S3	3	WGS	FS79	No	NA	FALSE
S1993	3	WGS	FS222	No	NA	FALSE
S1917	3	WGS	FS440	No	NA	FALSE
S1579	3	WGS	FS67	No	NA	FALSE
S168	3	WGS	FS235	No	NA	FALSE
S109	3	WGS	FS182	No	NA	FALSE
S881	3	WGS	FS196	No	NA	FALSE
S1951	3	WGS	FS130	No	NA	FALSE
S199	3	WGS	FS424	No	NA	FALSE
S1486	3	WGS	FS301	No	NA	FALSE
S1022	3	WGS	FS194	No	NA	FALSE
S1996	3	WGS	FS138	No	NA	FALSE
S23	3	WGS	FS276	No	NA	FALSE
S1303	3	WGS	FS431	No	NA	FALSE
S1189	3	WGS	FS328	No	NA	FALSE
S433	3	WGS	FS368	No	NA	FALSE
S942	3	WGS	FS58	No	NA	FALSE
S1851	3	WGS	FS206	No	NA	FALSE
S635	3	WGS	FS204	No	NA	FALSE
S1394	3	WGS	FS212	No	NA	FALSE
S2207	3	WGS	FS179	No	NA	FALSE
S1873	3	WGS	FS441	No	NA	FALSE
S21	3	WGS	FS428	No	NA	FALSE
S2039	3	WGS	FS378	No	NA	FALSE
S1061	3	WGS	FS213	No	NA	FALSE
S776	3	WGS	FS222	No	NA	FALSE
S517	3	WGS	FS135	No	NA	FALSE
S1281	3	WGS	FS281	No	NA	FALSE
S61	3	WGS	FS372	No	NA	FALSE
S1382	3	WGS	FS244	No	NA	FALSE
S2123	3	WGS	FS265	No	NA	FALSE
S1665	3	WGS	FS302	No	NA	FALSE
S1421	3	WGS	FS436	No	NA	FALSE
S585	3	WGS	FS394	No	NA	FALSE
S216	3	WGS	FS76	No	NA	FALSE
S1624	3	WGS	FS440	No	NA	FALSE
S1527	3	WGS	FS300	No	NA	FALSE
S736	3	WGS	FS59	No	NA	FALSE
S742	3	WGS	FS243	No	NA	FALSE
S1882	3	WGS	FS276	No	NA	FALSE
S1570	3	WGS	FS296	No	NA	FALSE
S1010	3	WGS	FS388	No	NA	FALSE
S1812	3	WGS	FS170	No	NA	FALSE
S329	3	WGS	FS110	No	NA	FALSE
S1714	3	WGS	FS15	No	NA	FALSE
S1432	3	WGS	FS349	No	NA	FALSE
S2141	3	WGS	FS400	No	NA	FALSE
S617	3	WGS	FS160	No	NA	FALSE
S1822	3	WGS	FS53	No	NA	FALSE
S636	3	WGS	FS376	No	NA	FALSE
S1599	3	WGS	FS228	No	NA	FALSE
S1002	3	WGS	FS165	No	NA	FALSE
S683	3	WGS	FS268	No	NA	FALSE
S1971	3	WGS	FS159	No	NA	FALSE
S1110	3	WGS	FS388	No	NA	FALSE
S1869	3	WGS	FS344	No	NA	FALSE
S2017	3	WGS	FS207	No	NA	FALSE
S767	3	WGS	FS243	No	NA	FALSE
S656	3	WGS	FS92	No	NA	FALSE
S1416	3	WGS	FS232	No	NA	FALSE
S905	3	WGS	FS264	No	NA	FALSE
S381	3	WGS	FS14	No	NA	FALSE
S309	3	WGS	FS217	No	NA	FALSE
S846	3	WGS	FS157	No	NA	FALSE
S1865	3	WGS	FS209	No	NA	FALSE
S1230	3	WGS	FS323	No	NA	FALSE
S929	3	WGS	FS182	No	NA	FALSE
S1004	3	WGS	FS107	No	NA	FALSE
S1569	3	WGS	FS405	No	NA	FALSE
S1201	3	WGS	FS445	No	NA	FALSE
S805	3	WGS	FS370	No	NA	FALSE
S463	3	WGS	FS169	No	NA	FALSE
S1923	3	WGS	FS290	No	NA	FALSE
S147	3	WGS	FS319	No	NA	FALSE
S1837	3	WGS	FS63	No	NA	FALSE
S2176	3	WGS	FS418	No	NA	FALSE
S1454	3	WGS	FS321	No	NA	FALSE
S138	3	WGS	FS284	No	NA	FALSE
S2108	3	WGS	FS375	No	NA	FALSE
S371	3	WGS	FS55	No	NA	FALSE
S1558	3	WGS	FS334	No	NA	FALSE
S91	3	WGS	FS187	No	NA	FALSE
S2055	3	WGS	FS105	No	NA	FALSE
S76	3	WGS	FS285	No	NA	FALSE
S1862	3	WGS	FS270	No	NA	FALSE
S664	3	WGS	FS229	No	NA	FALSE
S584	3	WGS	FS238	No	NA	FALSE
S154	3	WGS	FS202	No	NA	FALSE
S1644	3	WGS	FS442	No	NA	FALSE
S809	3	WGS	FS356	No	NA	FALSE
S877	3	WGS	FS334	No	NA	FALSE
S1655	3	WGS	FS137	No	NA	FALSE
S1125	3	WGS	FS294	No	NA	FALSE
S1900	3	WGS	FS373	No	NA	FALSE
S1442	3	WGS	FS322	No	NA	FALSE
S598	3	WGS	FS213	No	NA	FALSE
S2161	3	WGS	FS77	No	NA	FALSE
S1014	3	WGS	FS383	No	NA	FALSE
S961	3	WGS	FS4	No	NA	FALSE
S579	3	WGS	FS355	No	NA	FALSE
S2182	3	WGS	FS429	No	NA	FALSE
S1845	3	WGS	FS426	No	NA	FALSE
S713	3	WGS	FS424	No	NA	FALSE
S2049	3	WGS	FS293	No	NA	FALSE
S1868	3	WGS	FS412	No	NA	FALSE
S1274	3	WGS	FS111	No	NA	FALSE
S2052	3	WGS	FS241	No	NA	FALSE
S1428	3	WGS	FS158	No	NA	FALSE
S2201	3	WGS	FS29	No	NA	FALSE
S1504	3	WGS	FS151	No	NA	FALSE
S296	3	WGS	FS374	No	NA	FALSE
S1344	3	WGS	FS45	No	NA	FALSE
S287	3	WGS	FS309	No	NA	FALSE
S1136	3	WGS	FS338	No	NA	FALSE
S1916	3	WGS	FS350	No	NA	FALSE
S1045	3	WGS	FS75	No	NA	FALSE
S1388	3	WGS	FS311	No	NA	FALSE
S1212	3	WGS	FS6	No	NA	FALSE
S1635	3	WGS	FS68	No	NA	FALSE
S1115	3	WGS	FS158	No	NA	FALSE
S1235	3	WGS	FS337	No	NA	FALSE
S506	3	WGS	FS139	No	NA	FALSE
S1960	3	WGS	FS307	No	NA	FALSE
S865	3	WGS	FS378	No	NA	FALSE
S1988	3	WGS	FS253	No	NA	FALSE
S1165	3	WGS	FS120	No	NA	FALSE
S1226	3	WGS	FS257	No	NA	FALSE
S2020	3	WGS	FS379	No	NA	FALSE
S268	3	WGS	FS290	No	NA	FALSE
S255	3	WGS	FS134	No	NA	FALSE
S1493	3	WGS	FS446	No	NA	FALSE
S1362	3	WGS	FS257	No	NA	FALSE
S1839	3	WGS	FS44	No	NA	FALSE
S970	3	WGS	FS136	No	NA	FALSE
S1159	3	WGS	FS140	No	NA	FALSE
S2126	3	WGS	FS351	No	NA	FALSE
S1905	3	WGS	FS15	No	NA	FALSE
S889	3	WGS	FS323	No	NA	FALSE
S1185	3	WGS	FS45	No	NA	FALSE
S771	3	WGS	FS19	No	NA	FALSE
S1182	3	WGS	FS270	No	NA	FALSE
S183	3	WGS	FS79	No	NA	FALSE
S1372	3	WGS	FS352	No	NA	FALSE
S353	3	WGS	FS410	No	NA	FALSE
S1695	3	WGS	FS73	No	NA	FALSE
S811	3	WGS	FS85	No	NA	FALSE
S2113	3	WGS	FS259	No	NA	FALSE
S1775	3	WGS	FS231	No	NA	FALSE
S317	3	WGS	FS414	No	NA	FALSE
S597	3	WGS	FS414	No	NA	FALSE
S1924	3	WGS	FS246	No	NA	FALSE
S1560	3	WGS	FS304	No	NA	FALSE
S2001	3	WGS	FS220	No	NA	FALSE
S419	3	WGS	FS83	No	NA	FALSE
S2083	3	WGS	FS155	No	NA	FALSE
S1867	3	WGS	FS72	No	NA	FALSE
S990	3	WGS	FS67	No	NA	FALSE
S279	3	WGS	FS64	No	NA	FALSE
S1796	3	WGS	FS190	No	NA	FALSE
S229	3	WGS	FS239	No	NA	FALSE
S1941	3	WGS	FS176	No	NA	FALSE
S562	3	WGS	FS225	No	NA	FALSE
S186	3	WGS	FS340	No	NA	FALSE
S1946	3	WGS	FS318	No	NA	FALSE
S750	3	WGS	FS201	No	NA	FALSE
S97	3	WGS	FS333	No	NA	FALSE
S48	3	WGS	FS265	No	NA	FALSE
S1275	3	WGS	FS135	No	NA	FALSE
S2082	3	WGS	FS248	No	NA	FALSE
S1633	3	WGS	FS318	No	NA	FALSE
S1817	3	WGS	FS233	No	NA	FALSE
S1553	3	WGS	FS127	No	NA	FALSE
S593	3	WGS	FS273	No	NA	FALSE
S1155	3	WGS	FS289	No	NA	FALSE
S152	3	WGS	FS266	No	NA	FALSE
S588	3	WGS	FS234	No	NA	FALSE
S960	3	WGS	FS410	No	NA	FALSE
S571	3	WGS	FS191	No	NA	FALSE
S394	3	WGS	FS106	No	NA	FALSE
S1561	3	WGS	FS293	No	NA	FALSE
S1396	3	WGS	FS80	No	NA	FALSE
S265	3	WGS	FS407	No	NA	FALSE
S1028	3	WGS	FS1	No	NA	FALSE
S1696	3	WGS	FS151	No	NA	FALSE
S739	3	WGS	FS89	No	NA	FALSE
S1870	3	WGS	FS4	No	NA	FALSE
S1860	3	WGS	FS122	No	NA	FALSE
S306	3	WGS	FS266	No	NA	FALSE
S2130	3	WGS	FS106	No	NA	FALSE
S449	3	WGS	FS354	No	NA	FALSE
S1456	3	WGS	FS22	No	NA	FALSE
S1319	3	WGS	FS81	No	NA	FALSE
S662	3	WGS	FS172	No	NA	FALSE
S825	3	WGS	FS233	No	NA	FALSE
S1044	3	WGS	FS304	No	NA	FALSE
S854	3	WGS	FS132	No	NA	FALSE
S907	3	WGS	FS31	No	NA	FALSE
S49	3	WGS	FS286	No	NA	FALSE
S437	3	WGS	FS330	No	NA	FALSE
S1452	3	WGS	FS280	No	NA	FALSE
S813	3	WGS	FS258	No	NA	FALSE
S350	3	WGS	FS416	No	NA	FALSE
S256	3	WGS	FS412	No	NA	FALSE
S720	3	WGS	FS102	No	NA	FALSE
S716	3	WGS	FS107	No	NA	FALSE
S1376	3	WGS	FS340	No	NA	FALSE
S1040	3	WGS	FS57	No	NA	FALSE
S1969	3	WGS	FS309	No	NA	FALSE
S197	3	WGS	FS344	No	NA	FALSE
S627	3	WGS	FS381	No	NA	FALSE
S862	3	WGS	FS184	No	NA	FALSE
S218	3	WGS	FS194	No	NA	FALSE
S1735	3	WGS	FS436	No	NA	FALSE
S1681	3	WGS	FS105	No	NA	FALSE
S1641	3	WGS	FS58	No	NA	FALSE
S901	3	WGS	FS352	No	NA	FALSE
S1577	3	WGS	FS175	No	NA	FALSE
S1987	3	WGS	FS442	No	NA	FALSE
S2128	3	WGS	FS295	No	NA	FALSE
S701	3	WGS	FS51	No	NA	FALSE
S249	3	WGS	FS23	No	NA	FALSE
S16	3	WGS	FS367	No	NA	FALSE
S2208	3	WGS	FS140	No	NA	FALSE
S589	3	WGS	FS408	No	NA	FALSE
S2156	3	WGS	FS228	No	NA	FALSE
S1700	3	WGS	FS163	No	NA	FALSE
S1190	3	WGS	FS262	No	NA	FALSE
S1385	3	WGS	FS367	No	NA	FALSE
S1769	3	WGS	FS253	No	NA	FALSE
S1813	3	WGS	FS296	No	NA	FALSE
S705	3	WGS	FS268	No	NA	FALSE
S1889	3	WGS	FS319	No	NA	FALSE
S1233	2	WGS	FS387	No	NA	FALSE
S38	2	WGS	FS434	No	NA	FALSE
S1318	2	WGS	FS181	No	NA	FALSE
S795	2	WGS	FS223	No	NA	FALSE
S1223	2	WGS	FS393	No	NA	FALSE
S180	2	WGS	FS227	No	NA	FALSE
S647	2	WGS	FS292	No	NA	FALSE
S1841	2	WGS	FS144	No	NA	FALSE
S1420	2	WGS	FS71	No	NA	FALSE
S258	2	WGS	FS297	No	NA	FALSE
S271	2	WGS	FS149	No	NA	FALSE
S702	2	WGS	FS94	No	NA	FALSE
S944	2	WGS	FS434	No	NA	FALSE
S1408	2	WGS	FS272	No	NA	FALSE
S962	2	WGS	FS124	No	NA	FALSE
S1711	2	WGS	FS181	No	NA	FALSE
S2090	2	WGS	FS256	No	NA	FALSE
S119	2	WGS	FS395	No	NA	FALSE
S1648	2	WGS	FS46	No	NA	FALSE
S552	2	WGS	FS71	No	NA	FALSE
S1525	2	WGS	FS129	No	NA	FALSE
S1248	2	WGS	FS129	No	NA	FALSE
S304	2	WGS	FS272	No	NA	FALSE
S219	2	WGS	FS291	No	NA	FALSE
S1073	2	WGS	FS297	No	NA	FALSE
S917	2	WGS	FS256	No	NA	FALSE
S2199	2	WGS	FS227	No	NA	FALSE
S118	2	WGS	FS97	No	NA	FALSE
S1578	2	WGS	FS210	No	NA	FALSE
S115	2	WGS	FS46	No	NA	FALSE
S1074	2	WGS	FS33	No	NA	FALSE
S1119	2	WGS	FS393	No	NA	FALSE
S320	2	WGS	FS195	No	NA	FALSE
S727	2	WGS	FS2	No	NA	FALSE
S1746	2	WGS	FS142	No	NA	FALSE
S1094	2	WGS	FS124	No	NA	FALSE
S1992	2	WGS	FS37	No	NA	FALSE
S2144	2	WGS	FS142	No	NA	FALSE
S290	1	WGS	FS9	Yes	NA	FALSE
S1751	1	WGS	FS100	No	NA	FALSE
S1429	1	WGS	FS329	No	NA	FALSE
S1203	1	WGS	FS399	No	NA	FALSE
