## Supplementary material for "Germline predisposition to pediatric Ewing sarcoma is uniquely characterized by inherited pathogenic variants in DNA damage repair genes": Table S3

### Sheet: Table S3
discovery_gene_list	DNA_damage_repair_gene	double_strand_break_repair	fanconi_anemia	nucleotide_excision_repair	mismatch_repair
ABCB11	FALSE	FALSE	FALSE	FALSE	FALSE
ACD	FALSE	FALSE	FALSE	FALSE	FALSE
AIP	FALSE	FALSE	FALSE	FALSE	FALSE
ALK	FALSE	FALSE	FALSE	FALSE	FALSE
APC	TRUE	FALSE	FALSE	FALSE	FALSE
ATM	TRUE	TRUE	FALSE	FALSE	FALSE
ATR	TRUE	TRUE	FALSE	FALSE	FALSE
AXIN2	FALSE	FALSE	FALSE	FALSE	FALSE
BAP1	TRUE	FALSE	FALSE	FALSE	FALSE
BARD1	TRUE	TRUE	FALSE	FALSE	FALSE
BLM	TRUE	TRUE	FALSE	FALSE	FALSE
BMPR1A	TRUE	FALSE	FALSE	FALSE	FALSE
BRAF	FALSE	FALSE	FALSE	FALSE	FALSE
BRCA1	TRUE	TRUE	TRUE	FALSE	FALSE
BRCA2	TRUE	TRUE	TRUE	FALSE	FALSE
BRIP1	TRUE	TRUE	TRUE	FALSE	FALSE
BUB1B	FALSE	FALSE	FALSE	FALSE	FALSE
CBL	FALSE	FALSE	FALSE	FALSE	FALSE
CDC73	FALSE	FALSE	FALSE	FALSE	FALSE
CDH1	FALSE	FALSE	FALSE	FALSE	FALSE
CDK4	FALSE	FALSE	FALSE	FALSE	FALSE
CDKN1B	FALSE	FALSE	FALSE	FALSE	FALSE
CDKN1C	FALSE	FALSE	FALSE	FALSE	FALSE
CDKN2A	FALSE	FALSE	FALSE	FALSE	FALSE
CDKN2B	FALSE	FALSE	FALSE	FALSE	FALSE
CEBPA	FALSE	FALSE	FALSE	FALSE	FALSE
CHEK2	TRUE	TRUE	FALSE	FALSE	FALSE
CYLD	FALSE	FALSE	FALSE	FALSE	FALSE
DDB2	TRUE	FALSE	FALSE	TRUE	FALSE
DDX41	FALSE	FALSE	FALSE	FALSE	FALSE
DICER1	FALSE	FALSE	FALSE	FALSE	FALSE
DIS3L2	FALSE	FALSE	FALSE	FALSE	FALSE
DKC1	FALSE	FALSE	FALSE	FALSE	FALSE
EGFR	FALSE	FALSE	FALSE	FALSE	FALSE
EPCAM	FALSE	FALSE	FALSE	FALSE	FALSE
ERCC1	FALSE	FALSE	FALSE	FALSE	FALSE
ERCC2	TRUE	FALSE	FALSE	TRUE	FALSE
ERCC3	TRUE	FALSE	FALSE	TRUE	FALSE
ERCC4	TRUE	FALSE	TRUE	TRUE	FALSE
ERCC5	TRUE	FALSE	FALSE	TRUE	FALSE
ETV6	FALSE	FALSE	FALSE	FALSE	FALSE
EXT1	FALSE	FALSE	FALSE	FALSE	FALSE
EXT2	FALSE	FALSE	FALSE	FALSE	FALSE
FAH	FALSE	FALSE	FALSE	FALSE	FALSE
FANCA	TRUE	FALSE	TRUE	FALSE	FALSE
FANCC	TRUE	FALSE	TRUE	FALSE	FALSE
FANCD2	TRUE	FALSE	TRUE	FALSE	FALSE
FANCE	TRUE	FALSE	TRUE	FALSE	FALSE
FANCF	TRUE	FALSE	TRUE	FALSE	FALSE
FANCG	TRUE	FALSE	TRUE	FALSE	FALSE
FANCI	TRUE	FALSE	TRUE	FALSE	FALSE
FANCL	TRUE	FALSE	TRUE	FALSE	FALSE
FANCM	TRUE	FALSE	TRUE	FALSE	FALSE
FH	FALSE	FALSE	FALSE	FALSE	FALSE
FLCN	FALSE	FALSE	FALSE	FALSE	FALSE
GATA2	FALSE	FALSE	FALSE	FALSE	FALSE
GPC3	FALSE	FALSE	FALSE	FALSE	FALSE
HFE	FALSE	FALSE	FALSE	FALSE	FALSE
HMBS	FALSE	FALSE	FALSE	FALSE	FALSE
HNF1A	FALSE	FALSE	FALSE	FALSE	FALSE
HRAS	FALSE	FALSE	FALSE	FALSE	FALSE
KIT	FALSE	FALSE	FALSE	FALSE	FALSE
KRAS	FALSE	FALSE	FALSE	FALSE	FALSE
LZTR1	FALSE	FALSE	FALSE	FALSE	FALSE
MAP2K1	FALSE	FALSE	FALSE	FALSE	FALSE
MAP2K2	FALSE	FALSE	FALSE	FALSE	FALSE
MAX	FALSE	FALSE	FALSE	FALSE	FALSE
MEN1	FALSE	FALSE	FALSE	FALSE	FALSE
MET	FALSE	FALSE	FALSE	FALSE	FALSE
MITF	FALSE	FALSE	FALSE	FALSE	FALSE
MLH1	TRUE	FALSE	FALSE	FALSE	TRUE
MPL	FALSE	FALSE	FALSE	FALSE	FALSE
MSH2	TRUE	FALSE	FALSE	FALSE	TRUE
MSH6	TRUE	FALSE	FALSE	FALSE	TRUE
MTAP	FALSE	FALSE	FALSE	FALSE	FALSE
MUTYH	TRUE	FALSE	FALSE	FALSE	FALSE
NBN	TRUE	TRUE	FALSE	FALSE	FALSE
NF1	FALSE	FALSE	FALSE	FALSE	FALSE
NF2	FALSE	FALSE	FALSE	FALSE	FALSE
NHP2	FALSE	FALSE	FALSE	FALSE	FALSE
NRAS	FALSE	FALSE	FALSE	FALSE	FALSE
NTHL1	TRUE	FALSE	FALSE	FALSE	FALSE
PALB2	TRUE	TRUE	TRUE	FALSE	FALSE
PDGFRA	FALSE	FALSE	FALSE	FALSE	FALSE
PHOX2B	FALSE	FALSE	FALSE	FALSE	FALSE
PMS2	TRUE	FALSE	FALSE	FALSE	TRUE
POLD1	TRUE	FALSE	FALSE	FALSE	FALSE
POLE	TRUE	FALSE	FALSE	FALSE	FALSE
POLH	TRUE	FALSE	FALSE	TRUE	FALSE
POT1	FALSE	FALSE	FALSE	FALSE	FALSE
PRF1	FALSE	FALSE	FALSE	FALSE	FALSE
PRKAR1A	FALSE	FALSE	FALSE	FALSE	FALSE
PTCH1	FALSE	FALSE	FALSE	FALSE	FALSE
PTCH2	FALSE	FALSE	FALSE	FALSE	FALSE
PTEN	FALSE	FALSE	FALSE	FALSE	FALSE
PTPN11	FALSE	FALSE	FALSE	FALSE	FALSE
RAD51C	TRUE	FALSE	TRUE	FALSE	FALSE
RAD51D	FALSE	FALSE	FALSE	FALSE	FALSE
RAF1	FALSE	FALSE	FALSE	FALSE	FALSE
RB1	FALSE	FALSE	FALSE	FALSE	FALSE
RECQL	FALSE	FALSE	FALSE	FALSE	FALSE
RECQL4	TRUE	TRUE	FALSE	FALSE	FALSE
RET	FALSE	FALSE	FALSE	FALSE	FALSE
RFWD3	FALSE	FALSE	FALSE	FALSE	FALSE
RHBDF2	FALSE	FALSE	FALSE	FALSE	FALSE
RTEL1	FALSE	FALSE	FALSE	FALSE	FALSE
RUNX1	FALSE	FALSE	FALSE	FALSE	FALSE
SBDS	FALSE	FALSE	FALSE	FALSE	FALSE
SDHA	FALSE	FALSE	FALSE	FALSE	FALSE
SDHAF2	FALSE	FALSE	FALSE	FALSE	FALSE
SDHB	FALSE	FALSE	FALSE	FALSE	FALSE
SDHC	FALSE	FALSE	FALSE	FALSE	FALSE
SDHD	FALSE	FALSE	FALSE	FALSE	FALSE
SETBP1	FALSE	FALSE	FALSE	FALSE	FALSE
SH2D1A	FALSE	FALSE	FALSE	FALSE	FALSE
SLC25A13	FALSE	FALSE	FALSE	FALSE	FALSE
SLX4	TRUE	FALSE	TRUE	FALSE	FALSE
SMAD4	TRUE	FALSE	FALSE	FALSE	FALSE
SMARCA4	FALSE	FALSE	FALSE	FALSE	FALSE
SMARCB1	FALSE	FALSE	FALSE	FALSE	FALSE
SMARCE1	FALSE	FALSE	FALSE	FALSE	FALSE
SOS1	FALSE	FALSE	FALSE	FALSE	FALSE
SPRTN	FALSE	FALSE	FALSE	FALSE	FALSE
SRP72	FALSE	FALSE	FALSE	FALSE	FALSE
STAT3	FALSE	FALSE	FALSE	FALSE	FALSE
STK11	TRUE	FALSE	FALSE	FALSE	FALSE
SUFU	FALSE	FALSE	FALSE	FALSE	FALSE
TERT	FALSE	FALSE	FALSE	FALSE	FALSE
TGFBR1	FALSE	FALSE	FALSE	FALSE	FALSE
TINF2	FALSE	FALSE	FALSE	FALSE	FALSE
TMEM127	FALSE	FALSE	FALSE	FALSE	FALSE
TP53	TRUE	FALSE	FALSE	FALSE	FALSE
TRIM37	FALSE	FALSE	FALSE	FALSE	FALSE
TSC1	FALSE	FALSE	FALSE	FALSE	FALSE
TSC2	FALSE	FALSE	FALSE	FALSE	FALSE
TSHR	FALSE	FALSE	FALSE	FALSE	FALSE
UROD	FALSE	FALSE	FALSE	FALSE	FALSE
VHL	FALSE	FALSE	FALSE	FALSE	FALSE
WRN	TRUE	TRUE	FALSE	FALSE	FALSE
WT1	FALSE	FALSE	FALSE	FALSE	FALSE
ATRX	FALSE	FALSE	FALSE	FALSE	FALSE
