## Supplementary material for "Germline predisposition to pediatric Ewing sarcoma is uniquely characterized by inherited pathogenic variants in DNA damage repair genes": Table S7

### Sheet: Table S7
gene	cases_with_pathogenic_variants	controls_with_pathogenic_variants	fishers_p_value	fishers_OR	fishers_CI_lower_bound	fishers_CI_upper_bound	BH_adjusted_fishers_p_value
TP53	18	1	1.41098e-13	91.3549	14.6104	1879.27	2.00359e-11
MUTYH	24	63	0.00884886	1.92392	1.161	3.11	0.418846
NF1	5	5	0.0153905	5.01603	1.4327	17.5612	0.546361
DICER1	2	0	0.0277574	Inf	1.4407	Inf	0.642811
PALB2	4	4	0.0305725	5.01249	1.1963	21.0008	0.642811
NTHL1	9	18	0.0333193	2.5115	1.1069	5.8764	0.642811
FANCC	5	7	0.0362147	3.58183	1.1065	12.0402	0.642811
PTPN11	2	1	0.0740334	10.009	0.7829	290.448	0.955704
SDHB	2	1	0.0740334	10.009	0.7829	290.448	0.955704
SLC25A13	2	1	0.0740334	10.009	0.7829	290.448	0.955704
MITF	9	23	0.0938669	1.96401	0.8999	4.2625	1
RB1	3	4	0.0956724	3.75624	0.7392	17.2419	1
CHEK2	8	19	0.113642	2.11283	0.8687	5.0462	1
RECQL4	8	19	0.113642	2.11283	0.8687	5.0462	1
SBDS	10	28	0.124044	1.79249	0.813	3.6636	1
BRCA2	6	15	0.14468	2.00512	0.7637	5.1253	1
MEN1	1	0	0.166667	Inf	0.2632	Inf	1
MLH1	1	0	0.166667	Inf	0.2632	Inf	1
SETBP1	1	0	0.166667	Inf	0.2632	Inf	1
RECQL	5	12	0.184274	2.08787	0.7065	5.9691	1
TSC2	3	7	0.224671	2.1456	0.478	8.1542	1
MSH6	0	11	0.229773	0	0	1.7999	1
FANCA	1	20	0.235733	0.249371	0.0122	1.5179	1
BRIP1	2	4	0.263195	2.5022	0.3353	13.4554	1
BUB1B	2	4	0.263195	2.5022	0.3353	13.4554	1
ABCB11	4	10	0.271214	2.00335	0.5807	6.7857	1
APC	6	18	0.271808	1.67005	0.6491	4.249	1
MTAP	1	1	0.305576	5.00191	0.1299	192.635	1
SDHD	1	1	0.305576	5.00191	0.1299	192.635	1
TMEM127	1	1	0.305576	5.00191	0.1299	192.635	1
FAH	2	5	0.330204	2.00159	0.2818	9.6717	1
RAD51C	0	8	0.36711	0	0	2.8734	1
CHEK2_I200T	5	16	0.3774	1.56486	0.5482	4.1757	1
FANCM	5	16	0.3774	1.56486	0.5482	4.1757	1
FANCD2	0	10	0.385964	0	0	2.053	1
ATM	2	21	0.408918	0.475312	0.0794	1.9312	1
ATRX	1	2	0.421347	2.50088	0.0862	31.9759	1
CDC73	1	2	0.421347	2.50088	0.0862	31.9759	1
CDKN2A	1	2	0.421347	2.50088	0.0862	31.9759	1
EPCAM	1	2	0.421347	2.50088	0.0862	31.9759	1
HNF1A	1	2	0.421347	2.50088	0.0862	31.9759	1
RFWD3	1	2	0.421347	2.50088	0.0862	31.9759	1
SMARCA4	1	2	0.421347	2.50088	0.0862	31.9759	1
FANCG	3	9	0.43447	1.66828	0.387	5.9646	1
TSHR	3	9	0.43447	1.66828	0.387	5.9646	1
MAP2K1	1	3	0.517832	1.6671	0.0645	15.1302	1
RET	1	3	0.517832	1.6671	0.0645	15.1302	1
BAP1	0	6	0.597946	0	0	3.4984	1
RTEL1	0	6	0.597946	0	0	3.4984	1
ERCC4	0	5	0.597958	0	0	5.0071	1
UROD	0	5	0.597958	0	0	5.0071	1
PMS2	0	7	0.609114	0	0	3.0204	1
TRIM37	0	7	0.609114	0	0	3.0204	1
PTCH2	2	6	0.627738	1.66769	0.2431	8.7437	1
WRN	1	11	0.703646	0.454109	0.0214	2.9457	1
ERCC2	3	11	0.716252	1.36453	0.3251	5.023	1
ERCC3	2	17	0.757035	0.587551	0.0968	2.2963	1
EXT2	1	4	1	1.25018	0.0515	9.6063	1
MSH2	1	4	1	1.25018	0.0515	9.6063	1
ACD	1	7	1	0.714067	0.0321	5.0124	1
AIP	0	4	1	0	0	5.5754	1
ALK	0	0	1	0	0	Inf	1
ATR	1	9	1	0.555207	0.0257	4.0439	1
AXIN2	0	1	1	0	0	95	1
BARD1	0	3	1	0	0	8.5748	1
BLM	1	9	1	0.555207	0.0257	4.0439	1
BMPR1A	0	1	1	0	0	95	1
BRAF	0	0	1	0	0	Inf	1
BRCA1	2	9	1	1.11132	0.1722	5.0177	1
CBL	0	2	1	0	0	17.3647	1
CDH1	0	1	1	0	0	95	1
CDKN1B	0	0	1	0	0	Inf	1
CDKN1C	0	0	1	0	0	Inf	1
CDKN2B	0	0	1	0	0	Inf	1
CEBPA	0	1	1	0	0	95	1
CYLD	0	0	1	0	0	Inf	1
DDB2	0	2	1	0	0	17.3647	1
DDX41	1	6	1	0.833208	0.0367	6.2085	1
DIS3L2	0	4	1	0	0	5.5754	1
DKC1	0	2	1	0	0	17.3647	1
EGFR	0	1	1	0	0	95	1
ERCC1	0	2	1	0	0	17.3647	1
ERCC5	0	3	1	0	0	8.5748	1
ETV6	0	1	1	0	0	95	1
EXT1	0	0	1	0	0	Inf	1
FANCE	0	1	1	0	0	95	1
FANCF	0	4	1	0	0	5.5754	1
FANCI	1	6	1	0.833208	0.0367	6.2085	1
FANCL	1	6	1	0.833208	0.0367	6.2085	1
FH	0	3	1	0	0	8.5748	1
FLCN	0	2	1	0	0	17.3647	1
GATA2	0	0	1	0	0	Inf	1
GPC3	0	0	1	0	0	Inf	1
HFE	0	3	1	0	0	8.5748	1
HMBS	0	2	1	0	0	17.3647	1
HRAS	0	0	1	0	0	Inf	1
LZTR1	2	10	1	1	0.1569	4.224	1
MAP2K2	0	3	1	0	0	8.5748	1
MPL	2	11	1	0.90897	0.1441	3.8247	1
NBN	1	5	1	1	0.0429	7.1712	1
NF2	0	2	1	0	0	17.3647	1
NHP2	0	1	1	0	0	95	1
NRAS	0	2	1	0	0	17.3647	1
PHOX2B	0	0	1	0	0	Inf	1
POLH	1	5	1	1	0.0429	7.1712	1
POT1	1	5	1	1	0.0429	7.1712	1
PRF1	1	5	1	1	0.0429	7.1712	1
PTCH1	0	2	1	0	0	17.3647	1
PTEN	0	1	1	0	0	95	1
RAD51D	0	3	1	0	0	8.5748	1
RAF1	0	0	1	0	0	Inf	1
RUNX1	0	3	1	0	0	8.5748	1
SDHAF2	0	3	1	0	0	8.5748	1
SDHC	0	0	1	0	0	Inf	1
SH2D1A	0	1	1	0	0	95	1
SLX4	1	6	1	0.833208	0.0367	6.2085	1
SMAD4	0	0	1	0	0	Inf	1
SMARCB1	0	1	1	0	0	95	1
SMARCE1	0	0	1	0	0	Inf	1
SPRTN	0	2	1	0	0	17.3647	1
SRP72	0	1	1	0	0	95	1
STK11	0	1	1	0	0	95	1
SUFU	0	0	1	0	0	Inf	1
TERT	0	4	1	0	0	5.5754	1
TGFBR1	0	0	1	0	0	Inf	1
TINF2	0	3	1	0	0	8.5748	1
TSC1	0	0	1	0	0	Inf	1
VHL	0	1	1	0	0	95	1
WT1	0	1	1	0	0	95	1
