## Supplementary material for "Germline predisposition to pediatric Ewing sarcoma is uniquely characterized by inherited pathogenic variants in DNA damage repair genes": Table S8

### Sheet: Table S8
gene	cases_with_pathogenic_variants	controls_with_pathogenic_variants	fishers_p_value	fishers_OR	fishers_CI_lower_bound	fishers_CI_upper_bound	BH_adjusted_fishers_p_value
TP53	12	0	3.09082e-12	Inf	25.4455	Inf	4.38897e-10
MUTYH	12	39	0.0107898	2.5022	1.2435	4.8965	0.407355
RB1	3	2	0.0114748	12.0609	1.872	97.3863	0.407355
FANCM	4	8	0.0360026	4.02595	1.1232	13.8166	0.852061
RECQL	4	8	0.0360026	4.02595	1.1232	13.8166	0.852061
SLC25A13	2	2	0.0634678	8.02376	0.8661	74.3453	1
RECQL4	5	17	0.0888162	2.36791	0.8325	6.5747	1
MLH1	1	0	0.111111	Inf	0.4211	Inf	1
PALB2	1	0	0.111111	Inf	0.4211	Inf	1
SETBP1	1	0	0.111111	Inf	0.4211	Inf	1
TMEM127	1	0	0.111111	Inf	0.4211	Inf	1
TSHR	2	4	0.136659	4.01104	0.5367	21.6099	1
TSC2	2	5	0.177773	3.20851	0.4511	15.5351	1
ATRX	1	1	0.209902	8.00765	0.2078	308.647	1
CDKN2A	1	1	0.209902	8.00765	0.2078	308.647	1
PRF1	1	1	0.209902	8.00765	0.2078	308.647	1
BRCA2	2	6	0.220424	2.67339	0.3891	14.076	1
ACD	1	2	0.297735	4.00413	0.1379	51.257	1
EXT2	1	2	0.297735	4.00413	0.1379	51.257	1
FAH	1	2	0.297735	4.00413	0.1379	51.257	1
NBN	1	2	0.297735	4.00413	0.1379	51.257	1
RFWD3	1	2	0.297735	4.00413	0.1379	51.257	1
ERCC3	2	8	0.307121	2.00419	0.3051	9.8411	1
CHEK2_I200T	2	9	0.349951	1.78103	0.2754	8.0813	1
BRIP1	1	3	0.375824	2.66954	0.1032	24.2607	1
FANCC	1	3	0.375824	2.66954	0.1032	24.2607	1
FANCA	0	13	0.384137	0	0	2.3191	1
NTHL1	3	15	0.442372	1.60392	0.3943	5.7293	1
FANCL	1	4	0.445248	2.00188	0.0824	15.4059	1
MSH2	1	4	0.445248	2.00188	0.0824	15.4059	1
POLH	1	4	0.445248	2.00188	0.0824	15.4059	1
PTCH2	1	4	0.445248	2.00188	0.0824	15.4059	1
MITF	3	16	0.460994	1.50327	0.3717	5.225	1
WRN	1	5	0.506966	1.60114	0.0686	11.5205	1
ABCB11	1	6	0.561831	1.33399	0.0587	9.9247	1
FANCG	1	6	0.561831	1.33399	0.0587	9.9247	1
LZTR1	0	9	0.609808	0	0	3.8388	1
FANCD2	0	8	0.609821	0	0	4.6114	1
MSH6	0	10	0.614625	0	0	3.2942	1
APC	2	11	0.648208	1.45647	0.2305	6.1139	1
ATM	2	12	0.663285	1.33476	0.2131	5.991	1
AIP	0	1	1	0	0	152	1
BARD1	0	1	1	0	0	152	1
BLM	0	6	1	0	0	5.6116	1
CDC73	0	1	1	0	0	152	1
CDKN1B	0	1	1	0	0	152	1
DICER1	0	1	1	0	0	152	1
EGFR	0	1	1	0	0	152	1
ERCC5	0	1	1	0	0	152	1
ETV6	0	1	1	0	0	152	1
FANCE	0	1	1	0	0	152	1
FH	0	1	1	0	0	152	1
FLCN	0	1	1	0	0	152	1
HMBS	0	1	1	0	0	152	1
MPL	0	6	1	0	0	5.6116	1
MTAP	0	1	1	0	0	152	1
NHP2	0	1	1	0	0	152	1
PTEN	0	1	1	0	0	152	1
RUNX1	0	1	1	0	0	152	1
SMARCB1	0	1	1	0	0	152	1
SRP72	0	1	1	0	0	152	1
STK11	0	1	1	0	0	152	1
TINF2	0	1	1	0	0	152	1
WT1	0	1	1	0	0	152	1
ALK	0	0	1	0	0	Inf	1
ATR	0	5	1	0	0	8.0323	1
AXIN2	0	0	1	0	0	Inf	1
BAP1	0	3	1	0	0	13.7299	1
BMPR1A	0	3	1	0	0	13.7299	1
BRAF	0	0	1	0	0	Inf	1
BRCA1	0	7	1	0	0	4.8213	1
BUB1B	0	2	1	0	0	27.797	1
CBL	0	0	1	0	0	Inf	1
CDH1	0	0	1	0	0	Inf	1
CDKN1C	0	0	1	0	0	Inf	1
CDKN2B	0	0	1	0	0	Inf	1
CEBPA	0	0	1	0	0	Inf	1
CHEK2	1	14	1	0.570509	0.0273	3.4295	1
CYLD	0	0	1	0	0	Inf	1
DDB2	0	2	1	0	0	27.797	1
DDX41	0	2	1	0	0	27.797	1
DIS3L2	0	2	1	0	0	27.797	1
DKC1	0	2	1	0	0	27.797	1
EPCAM	0	0	1	0	0	Inf	1
ERCC1	0	2	1	0	0	27.797	1
ERCC2	0	7	1	0	0	4.8213	1
ERCC4	0	3	1	0	0	13.7299	1
EXT1	0	0	1	0	0	Inf	1
FANCF	0	3	1	0	0	13.7299	1
FANCI	0	2	1	0	0	27.797	1
GATA2	0	0	1	0	0	Inf	1
GPC3	0	0	1	0	0	Inf	1
HFE	0	2	1	0	0	27.797	1
HNF1A	0	2	1	0	0	27.797	1
HRAS	0	0	1	0	0	Inf	1
MAP2K1	0	3	1	0	0	13.7299	1
MAP2K2	0	0	1	0	0	Inf	1
MEN1	0	0	1	0	0	Inf	1
NF1	0	3	1	0	0	13.7299	1
NF2	0	2	1	0	0	27.797	1
NRAS	0	2	1	0	0	27.797	1
PHOX2B	0	0	1	0	0	Inf	1
PMS2	0	3	1	0	0	13.7299	1
POT1	0	4	1	0	0	8.9285	1
PTCH1	0	0	1	0	0	Inf	1
PTPN11	0	0	1	0	0	Inf	1
RAD51C	0	3	1	0	0	13.7299	1
RAD51D	0	2	1	0	0	27.797	1
RAF1	0	0	1	0	0	Inf	1
RET	0	2	1	0	0	27.797	1
RTEL1	0	3	1	0	0	13.7299	1
SBDS	2	19	1	0.841384	0.1394	3.5401	1
SDHAF2	0	2	1	0	0	27.797	1
SDHB	0	0	1	0	0	Inf	1
SDHC	0	0	1	0	0	Inf	1
SDHD	0	0	1	0	0	Inf	1
SH2D1A	0	0	1	0	0	Inf	1
SLX4	0	5	1	0	0	8.0323	1
SMAD4	0	0	1	0	0	Inf	1
SMARCA4	0	3	1	0	0	13.7299	1
SMARCE1	0	0	1	0	0	Inf	1
SPRTN	0	0	1	0	0	Inf	1
SUFU	0	0	1	0	0	Inf	1
TERT	0	4	1	0	0	8.9285	1
TGFBR1	0	0	1	0	0	Inf	1
TRIM37	0	7	1	0	0	4.8213	1
TSC1	0	0	1	0	0	Inf	1
UROD	0	3	1	0	0	13.7299	1
VHL	0	0	1	0	0	Inf	1
