## Supplementary material for "Germline predisposition to pediatric Ewing sarcoma is uniquely characterized by inherited pathogenic variants in DNA damage repair genes": Table S9

### Sheet: Table S9
gene	cases_with_pathogenic_variants	controls_with_pathogenic_variants	fishers_p_value	fishers_OR	fishers_CI_lower_bound	fishers_CI_upper_bound	BH_adjusted_fishers_p_value
TP53	2	2	0.00262618	46.3797	4.9924	430.859	0.380797
NF1	2	7	0.0146894	13.2605	1.9733	59.4201	0.830846
BRCA2	3	23	0.0171899	6.08144	1.5381	19.1616	0.830846
CHEK2	3	28	0.0275142	4.99297	1.2772	16.3664	0.99739
DICER1	1	1	0.042103	46.1264	1.1949	1780.47	1
SDHD	1	2	0.0624886	23.0789	0.7931	296.082	1
SBDS	3	47	0.0898726	2.96829	0.7758	8.9813	1
SMARCA4	1	4	0.101974	11.5434	0.4742	89.1468	1
MITF	2	26	0.118814	3.56582	0.5987	14.0656	1
BUB1B	1	6	0.139806	7.69959	0.3381	57.1212	1
ATR	1	13	0.26016	3.55155	0.1686	21.8279	1
PTCH2	1	13	0.26016	3.55155	0.1686	21.8279	1
TSC2	1	13	0.26016	3.55155	0.1686	21.8279	1
ABCB11	1	15	0.29136	3.07744	0.1475	20.7229	1
BRCA1	1	15	0.29136	3.07744	0.1475	20.7229	1
FANCC	1	16	0.306466	2.88482	0.1388	19.0007	1
MPL	1	16	0.306466	2.88482	0.1388	19.0007	1
RECQL	1	19	0.34989	2.42849	0.1179	15.2232	1
CHEK2_I200T	1	34	0.529637	1.35485	0.0672	8.4504	1
MUTYH	2	65	0.654435	1.41996	0.2455	5.3991	1
AIP	0	5	1	0	0	46.5071	1
ATRX	0	1	1	0	0	874	1
AXIN2	0	1	1	0	0	874	1
BAP1	0	7	1	0	0	27.666	1
BMPR1A	0	5	1	0	0	46.5071	1
CDKN2B	0	1	1	0	0	874	1
CEBPA	0	1	1	0	0	874	1
CYLD	0	1	1	0	0	874	1
ERCC4	0	7	1	0	0	27.666	1
EXT1	0	1	1	0	0	874	1
EXT2	0	5	1	0	0	46.5071	1
FANCL	0	5	1	0	0	46.5071	1
FH	0	5	1	0	0	46.5071	1
HFE	0	5	1	0	0	46.5071	1
MAP2K2	0	7	1	0	0	27.666	1
NTHL1	0	31	1	0	0	5.6434	1
PHOX2B	0	1	1	0	0	874	1
PTCH1	0	5	1	0	0	46.5071	1
PTEN	0	5	1	0	0	46.5071	1
RAD51C	0	7	1	0	0	27.666	1
RECQL4	0	31	1	0	0	5.6434	1
RFWD3	0	5	1	0	0	46.5071	1
RUNX1	0	5	1	0	0	46.5071	1
SDHB	0	1	1	0	0	874	1
SETBP1	0	1	1	0	0	874	1
SH2D1A	0	1	1	0	0	874	1
SLX4	0	12	1	0	0	14.9323	1
SMAD4	0	1	1	0	0	874	1
SMARCE1	0	1	1	0	0	874	1
SRP72	0	1	1	0	0	874	1
SUFU	0	1	1	0	0	874	1
TSHR	0	12	1	0	0	14.9323	1
UROD	0	7	1	0	0	27.666	1
WRN	0	17	1	0	0	11.3948	1
ACD	0	9	1	0	0	22.2767	1
ALK	0	0	1	0	0	Inf	1
APC	0	18	1	0	0	10.6194	1
ATM	0	29	1	0	0	6.0815	1
BARD1	0	3	1	0	0	79.1281	1
BLM	0	10	1	0	0	19.1194	1
BRAF	0	0	1	0	0	Inf	1
BRIP1	0	15	1	0	0	13.3484	1
CBL	0	4	1	0	0	51.4908	1
CDC73	0	4	1	0	0	51.4908	1
CDH1	0	0	1	0	0	Inf	1
CDKN1B	0	0	1	0	0	Inf	1
CDKN1C	0	3	1	0	0	79.1281	1
CDKN2A	0	0	1	0	0	Inf	1
DDB2	0	2	1	0	0	160.052	1
DDX41	0	8	1	0	0	26.7561	1
DIS3L2	0	9	1	0	0	22.2767	1
DKC1	0	2	1	0	0	160.052	1
EGFR	0	2	1	0	0	160.052	1
EPCAM	0	2	1	0	0	160.052	1
ERCC1	0	3	1	0	0	79.1281	1
ERCC2	0	19	1	0	0	9.9434	1
ERCC3	0	13	1	0	0	13.4669	1
ERCC5	0	4	1	0	0	51.4908	1
ETV6	0	2	1	0	0	160.052	1
FAH	0	14	1	0	0	14.6043	1
FANCA	0	35	1	0	0	4.9326	1
FANCD2	0	15	1	0	0	13.3484	1
FANCE	0	4	1	0	0	51.4908	1
FANCF	0	6	1	0	0	32.4965	1
FANCG	0	13	1	0	0	13.4669	1
FANCI	0	9	1	0	0	22.2767	1
FANCM	0	40	1	0	0	4.2613	1
FLCN	0	6	1	0	0	32.4965	1
GATA2	0	0	1	0	0	Inf	1
GPC3	0	0	1	0	0	Inf	1
HMBS	0	2	1	0	0	160.052	1
HNF1A	0	4	1	0	0	51.4908	1
HRAS	0	0	1	0	0	Inf	1
LZTR1	0	23	1	0	0	7.9281	1
MAP2K1	0	3	1	0	0	79.1281	1
MEN1	0	2	1	0	0	160.052	1
MLH1	0	3	1	0	0	79.1281	1
MSH2	0	9	1	0	0	22.2767	1
MSH6	0	15	1	0	0	13.3484	1
MTAP	0	3	1	0	0	79.1281	1
NBN	0	11	1	0	0	16.763	1
NF2	0	2	1	0	0	160.052	1
NHP2	0	0	1	0	0	Inf	1
NRAS	0	2	1	0	0	160.052	1
PALB2	0	6	1	0	0	32.4965	1
PMS2	0	13	1	0	0	13.4669	1
POLH	0	8	1	0	0	26.7561	1
POT1	0	6	1	0	0	32.4965	1
PRF1	0	15	1	0	0	13.3484	1
PTPN11	0	2	1	0	0	160.052	1
RAD51D	0	3	1	0	0	79.1281	1
RAF1	0	0	1	0	0	Inf	1
RB1	0	3	1	0	0	79.1281	1
RET	0	2	1	0	0	160.052	1
RTEL1	0	6	1	0	0	32.4965	1
SDHAF2	0	6	1	0	0	32.4965	1
SDHC	0	0	1	0	0	Inf	1
SLC25A13	0	4	1	0	0	51.4908	1
SMARCB1	0	3	1	0	0	79.1281	1
SPRTN	0	2	1	0	0	160.052	1
STK11	0	4	1	0	0	51.4908	1
TERT	0	8	1	0	0	26.7561	1
TGFBR1	0	0	1	0	0	Inf	1
TINF2	0	8	1	0	0	26.7561	1
TMEM127	0	4	1	0	0	51.4908	1
TRIM37	0	8	1	0	0	26.7561	1
TSC1	0	0	1	0	0	Inf	1
VHL	0	2	1	0	0	160.052	1
WT1	0	2	1	0	0	160.052	1
