## Supplementary material for "Germline predisposition to pediatric Ewing sarcoma is uniquely characterized by inherited pathogenic variants in DNA damage repair genes": Table S10

### Sheet: Table S10
gene	cases_with_pathogenic_variants	controls_with_pathogenic_variants	fishers_p_value	fishers_OR	fishers_CI_lower_bound	fishers_CI_upper_bound	BH_adjusted_fishers_p_value
FANCC	3	12	0.00197385	14.4244	3.4539	51.1573	0.280287
SBDS	4	87	0.0722378	2.65002	0.8795	7.1849	1
SDHB	1	4	0.0832976	14.3016	0.5876	110.262	1
CDC73	1	6	0.114649	9.5327	0.4191	70.7947	1
POT1	1	8	0.144932	7.14852	0.3256	45.9507	1
RET	1	8	0.144932	7.14852	0.3256	45.9507	1
PALB2	1	11	0.188435	5.19865	0.244	34.1016	1
MITF	2	45	0.194185	2.54697	0.4371	9.9778	1
BRIP1	1	13	0.216206	4.39864	0.209	26.9414	1
FANCI	1	17	0.26894	3.36297	0.1625	21.6481	1
NTHL1	2	57	0.270629	2.00894	0.3468	7.6819	1
CHEK2	2	58	0.27704	1.97415	0.3409	7.5373	1
BLM	1	20	0.306159	2.85793	0.1392	17.6201	1
MPL	1	23	0.341492	2.48467	0.1217	14.8638	1
SLX4	1	26	0.375033	2.19758	0.1082	12.8563	1
ABCB11	1	31	0.427197	1.84246	0.0912	10.4963	1
ERCC2	1	31	0.427197	1.84246	0.0912	10.4963	1
LZTR1	1	32	0.437097	1.78466	0.0885	11.1799	1
APC	1	34	0.45639	1.67944	0.0834	10.4271	1
RECQL4	1	46	0.559078	1.24019	0.062	7.4272	1
FANCA	1	54	0.616561	1.05583	0.053	6.2314	1
CHEK2_I200T	0	75	0.642233	0	0	3.0338	1
MUTYH	1	114	0.725732	0.497756	0.0252	2.816	1
ATR	0	18	1	0	0	13.1241	1
AXIN2	0	6	1	0	0	40.1866	1
BMPR1A	0	6	1	0	0	40.1866	1
BRCA2	0	39	1	0	0	5.4186	1
ERCC3	0	32	1	0	0	6.7359	1
EXT1	0	6	1	0	0	40.1866	1
PTCH2	0	33	1	0	0	6.5099	1
RB1	0	6	1	0	0	40.1866	1
RECQL	0	32	1	0	0	6.7359	1
TERT	0	17	1	0	0	14.0818	1
TINF2	0	20	1	0	0	11.5549	1
TSHR	0	24	1	0	0	9.3282	1
ACD	0	13	1	0	0	16.6492	1
AIP	0	5	1	0	0	57.5103	1
ALK	0	0	1	0	0	Inf	1
ATM	0	44	1	0	0	4.7542	1
ATRX	0	2	1	0	0	198.249	1
BAP1	0	13	1	0	0	16.6492	1
BARD1	0	7	1	0	0	34.3247	1
BRAF	0	0	1	0	0	Inf	1
BRCA1	0	30	1	0	0	7.2387	1
BUB1B	0	11	1	0	0	20.7225	1
CBL	0	4	1	0	0	63.7565	1
CDH1	0	2	1	0	0	198.249	1
CDKN1B	0	1	1	0	0	1083	1
CDKN1C	0	8	1	0	0	33.0719	1
CDKN2A	0	2	1	0	0	198.249	1
CDKN2B	0	1	1	0	0	1083	1
CEBPA	0	3	1	0	0	97.9903	1
CYLD	0	3	1	0	0	97.9903	1
DDB2	0	4	1	0	0	63.7565	1
DDX41	0	14	1	0	0	18.046	1
DICER1	0	1	1	0	0	1083	1
DIS3L2	0	11	1	0	0	20.7225	1
DKC1	0	3	1	0	0	97.9903	1
EGFR	0	2	1	0	0	198.249	1
EPCAM	0	3	1	0	0	97.9903	1
ERCC1	0	3	1	0	0	97.9903	1
ERCC4	0	10	1	0	0	23.6345	1
ERCC5	0	8	1	0	0	33.0719	1
ETV6	0	4	1	0	0	63.7565	1
EXT2	0	7	1	0	0	34.3247	1
FAH	0	23	1	0	0	9.8001	1
FANCD2	0	23	1	0	0	9.8001	1
FANCE	0	11	1	0	0	20.7225	1
FANCF	0	7	1	0	0	34.3247	1
FANCG	0	19	1	0	0	12.2893	1
FANCL	0	11	1	0	0	20.7225	1
FANCM	1	61	1	0.934134	0.047	5.4614	1
FH	0	8	1	0	0	33.0719	1
FLCN	0	8	1	0	0	33.0719	1
GATA2	0	0	1	0	0	Inf	1
GPC3	0	0	1	0	0	Inf	1
HFE	0	7	1	0	0	34.3247	1
HMBS	0	4	1	0	0	63.7565	1
HNF1A	0	7	1	0	0	34.3247	1
HRAS	0	0	1	0	0	Inf	1
MAP2K1	0	2	1	0	0	198.249	1
MAP2K2	0	10	1	0	0	23.6345	1
MEN1	0	3	1	0	0	97.9903	1
MLH1	0	3	1	0	0	97.9903	1
MSH2	0	8	1	0	0	33.0719	1
MSH6	0	19	1	0	0	12.2893	1
MTAP	0	3	1	0	0	97.9903	1
NBN	0	15	1	0	0	16.4948	1
NF1	0	15	1	0	0	16.4948	1
NF2	0	5	1	0	0	57.5103	1
NHP2	0	2	1	0	0	198.249	1
NRAS	0	2	1	0	0	198.249	1
PHOX2B	0	1	1	0	0	1083	1
PMS2	0	21	1	0	0	10.9037	1
POLH	0	5	1	0	0	57.5103	1
PRF1	0	9	1	0	0	27.5362	1
PTCH1	0	5	1	0	0	57.5103	1
PTEN	0	4	1	0	0	63.7565	1
PTPN11	0	3	1	0	0	97.9903	1
RAD51C	0	16	1	0	0	15.192	1
RAD51D	0	7	1	0	0	34.3247	1
RAF1	0	1	1	0	0	1083	1
RFWD3	0	7	1	0	0	34.3247	1
RTEL1	0	13	1	0	0	16.6492	1
RUNX1	0	8	1	0	0	33.0719	1
SDHAF2	0	8	1	0	0	33.0719	1
SDHC	0	3	1	0	0	97.9903	1
SDHD	0	2	1	0	0	198.249	1
SETBP1	0	0	1	0	0	Inf	1
SH2D1A	0	1	1	0	0	1083	1
SLC25A13	0	11	1	0	0	20.7225	1
SMAD4	0	1	1	0	0	1083	1
SMARCA4	0	9	1	0	0	27.5362	1
SMARCB1	0	2	1	0	0	198.249	1
SMARCE1	0	1	1	0	0	1083	1
SPRTN	0	2	1	0	0	198.249	1
SRP72	0	1	1	0	0	1083	1
STK11	0	3	1	0	0	97.9903	1
SUFU	0	0	1	0	0	Inf	1
TGFBR1	0	1	1	0	0	1083	1
TMEM127	0	4	1	0	0	63.7565	1
TP53	0	7	1	0	0	34.3247	1
TRIM37	0	19	1	0	0	12.2893	1
TSC1	0	1	1	0	0	1083	1
TSC2	0	19	1	0	0	12.2893	1
UROD	0	9	1	0	0	27.5362	1
VHL	0	4	1	0	0	63.7565	1
WRN	0	28	1	0	0	7.8226	1
WT1	0	3	1	0	0	97.9903	1
