## Supplementary material for "Germline predisposition to pediatric Ewing sarcoma is uniquely characterized by inherited pathogenic variants in DNA damage repair genes": Table S11

### Sheet: Table S11
pathway	fishers_p_value	fishers_OR	fishers_CI_lower_bound	fishers_CI_upper_bound
All DDR	0.0527082	1.38961	0.9948	1.9182
DSB Repair	0.0202429	1.82715	1.1092	2.9543
Fanconi	0.275162	1.3611	0.7603	2.326
Nucleotide excision repair	0.0124728	2.82228	1.2041	5.9494
MMR	1	0.516458	0.0257	3.1927
