## Supplementary material for "Germline predisposition to pediatric Ewing sarcoma is uniquely characterized by inherited pathogenic variants in DNA damage repair genes": Table S12

### Sheet: Table S12
pathway	fishers_p_value	fishers_OR	fishers_CI_lower_bound	fishers_CI_upper_bound
All DDR	1	0.988457	0.5996	1.624
DSB Repair	0.847338	0.842281	0.3611	1.8931
Fanconi	0.303846	1.44289	0.707	2.8648
Nucleotide excision repair	1	0.631692	0.0319	3.6094
MMR	1	0	0	4.5783
