## Supplementary material for "Germline predisposition to pediatric Ewing sarcoma is uniquely characterized by inherited pathogenic variants in DNA damage repair genes": Table S13

### Sheet: Table S13
pathway	fishers_p_value	fishers_OR	fishers_CI_lower_bound	fishers_CI_upper_bound
All DDR	0.886126	1.03656	0.5932	1.8157
DSB Repair	0.107603	1.80156	0.8789	3.5395
Fanconi	1	1.00902	0.3896	2.4443
Nucleotide excision repair	0.630437	0	0	3.5508
MMR	1	0	0	4.2613
