## Supplementary material for "Germline predisposition to pediatric Ewing sarcoma is uniquely characterized by inherited pathogenic variants in DNA damage repair genes": Table S14

### Sheet: Table S14
pathway	fishers_p_value	fishers_OR	fishers_CI_lower_bound	fishers_CI_upper_bound
All DDR	0.000107875	1.89046	1.3727	2.5661
DSB Repair	0.152039	1.48904	0.8424	2.5727
Fanconi	0.601933	1.17776	0.5944	2.2302
Nucleotide excision repair	1	0.95973	0.2451	3.1798
MMR	1	0.940915	0.1547	3.6769
