## Supplementary material for "Germline predisposition to pediatric Ewing sarcoma is uniquely characterized by inherited pathogenic variants in DNA damage repair genes": Table S15

### Sheet: Table S15
gene	cases_with_pathogenic_variants	controls_with_pathogenic_variants	fishers_p_value	fishers_OR	fishers_CI_lower_bound	fishers_CI_upper_bound	BH_adjusted_fishers_p_value
CHEK2	7	31	0.00427279	3.90374	1.6561	9.0517	0.188003
ERCC2	4	16	0.0220602	4.29957	1.3161	12.7732	0.349059
ERCC4	2	3	0.0272987	11.426	1.4152	73.6087	0.349059
NBN	2	5	0.0532625	6.85518	0.9638	33.1883	0.433333
FANCA	4	23	0.0590909	2.98845	0.9431	8.5985	0.433333
BRCA1	2	13	0.199922	2.63475	0.4239	11.3657	1
CHEK2_I200T	3	28	0.244186	1.83564	0.4719	5.9254	1
ERCC5	1	4	0.24766	4.27624	0.176	32.906	1
PALB2	1	8	0.400919	2.13733	0.0975	13.6606	1
NTHL1	0	29	0.405849	0	0	2.2352	1
BRIP1	1	10	0.465434	1.70951	0.0797	11.7011	1
PMS2	1	10	0.465434	1.70951	0.0797	11.7011	1
BLM	1	11	0.495043	1.5539	0.0731	10.1253	1
WRN	1	11	0.495043	1.5539	0.0731	10.1253	1
MUTYH	7	96	0.51395	1.24949	0.5692	2.7108	1
ERCC3	1	16	0.620274	1.06768	0.0515	6.9504	1
ATM	0	23	0.635769	0	0	2.9141	1
FANCM	1	38	0.723213	0.448209	0.0224	2.7183	1
APC	1	21	1	0.812909	0.0398	4.9186	1
BRCA2	1	21	1	0.812909	0.0398	4.9186	1
DDB2	0	3	1	0	0	29.3203	1
FANCI	0	5	1	0	0	17.1561	1
MSH6	0	12	1	0	0	5.4988	1
RECQL4	1	21	1	0.812909	0.0398	4.9186	1
SLX4	0	12	1	0	0	5.4988	1
STK11	0	3	1	0	0	29.3203	1
TP53	0	5	1	0	0	17.1561	1
ATR	0	9	1	0	0	8.2037	1
BAP1	0	7	1	0	0	10.3035	1
BARD1	0	0	1	0	0	Inf	1
BMPR1A	0	1	1	0	0	324.52	1
FANCD2	0	7	1	0	0	10.3035	1
FANCE	0	7	1	0	0	10.3035	1
FANCF	0	2	1	0	0	59.3533	1
FANCG	0	13	1	0	0	4.9591	1
FANCL	0	4	1	0	0	19.0695	1
MLH1	0	2	1	0	0	59.3533	1
MSH2	0	9	1	0	0	8.2037	1
POLH	0	7	1	0	0	10.3035	1
RAD51C	0	14	1	0	0	5.369	1
SMAD4	0	0	1	0	0	Inf	1
